# Efficient multi-phenotype genome-wide analysis identifies genetic associations for unsupervised deep-learning-derived high-dimensional brain imaging phenotypes

**DOI:** 10.1101/2024.12.06.24318618

**Authors:** Bohong Guo, Ziqian Xie, Wei He, Sheikh Muhammad Saiful Islam, Assaf Gottlieb, Han Chen, Degui Zhi

## Abstract

Brain imaging is a high-content modality that offers dense insights into the structure and pathology of the brain. Existing genetic association studies of brain imaging, typically focusing on a number of individual image-derived phenotypes (IDPs), have successfully identified many genetic loci. Previously, we have created a 128-dimensional Unsupervised Deep learning derived Imaging Phenotypes (UDIPs), and identified multiple loci from single-phenotype genome-wide association studies (GWAS) for individual UDIP dimensions, using data from the UK Biobank (UKB). However, this approach may miss genetic associations where one single nucleotide polymorphism (SNP) is moderately associated with multiple UDIP dimensions. Here, we present Joint Analysis of multi-phenotype GWAS (JAGWAS), a new tool that can efficiently calculate multivariate association statistics using single-phenotype summary statistics for hundreds of phenotypes. When applied to UDIPs of T1 and T2 brain magnetic resonance imaging (MRI) on discovery and replication cohorts from the UKB, JAGWAS identified 195/168 independently replicated genomic loci for T1/T2, 6 times more than those from the single-phenotype GWAS. The replicated loci were mapped into 555/494 genes, and 217/188 genes overlapped with the expression quantitative trait loci (eQTL) of brain tissues. Gene enrichment analysis indicated that the genes mapped are closely related to neurobiological functions. Our results suggested that multi-phenotype GWAS is a powerful approach for genetic discovery using high-dimensional UDIPs.
