## Supplementary Data 1 for "Efficient multi-phenotype genome-wide analysis identifies genetic associations for unsupervised deep-learning-derived high-dimensional brain imaging phenotypes"

### Sheet: T1_JAGWAS_replicated_loci
T1 replicated locus list (JAGWAS)
GenomicLocus	uniqID	rsID	chr	pos	p	start	end	nSNPs	nGWASSNPs	nIndSigSNPs	IndSigSNPs	nLeadSNPs	LeadSNPs
1	1:2797856:C:T	rs10797342	1	2797856	1.43926e-17	2794253	2800354	9	9	1	rs10797342	1	rs10797342
2	1:19968058:C:T	rs12408663	1	19968058	2.30174e-15	19820158	19973920	62	53	1	rs12408663	1	rs12408663
3	1:22444975:C:T	rs10737462	1	22444975	4.05055e-08	22347396	22492887	50	15	2	rs10737462;rs55938609	1	rs10737462
4	1:40005903:A:G	rs72663521	1	40005903	1.16938e-07	39609298	40088043	71	59	1	rs72663521	1	rs72663521
5	1:47980916:G:T	rs6658111	1	47980916	1.1947e-95	47712057	47997658	330	305	20	rs6658111;rs6588196;rs61784776;rs12119783;rs41290152;rs7552140;rs1572546;rs12724124;rs11211538;rs56034078;rs515146;rs10158500;rs12143164;rs115474735;rs72688340;rs12118339;rs529412;rs1024108;rs34762764;rs512014	2	rs6658111;rs512014
6	1:56148489:A:T	rs66871578	1	56148489	2.82609e-07	56122967	56169575	7	5	1	rs66871578	1	rs66871578
7	1:66161461:C:T	rs4420065	1	66161461	1.99272e-07	66073952	66169679	98	64	1	rs4420065	1	rs4420065
8	1:103345744:C:G	rs12722976	1	103345744	1.42416e-07	103214274	103456996	26	24	1	rs12722976	1	rs12722976
9	1:119535334:A:T	rs10923715	1	119535334	7.50915e-19	119023494	119784613	465	285	8	rs75895018;rs12410424;rs12029337;rs10923715;rs77994518;rs12408387;rs17023135;rs12133275	2	rs75895018;rs10923715
10	1:150262270:C:G	rs12740679	1	150262270	3.43231e-09	150262270	150510660	8	8	1	rs12740679	1	rs12740679
11	1:155175089:C:T	rs72704117	1	155175089	5.0643e-15	154848581	156078376	435	222	11	rs4625273;rs11589479;rs9330264;rs2049805;rs72704117;rs72702251;rs1611774;rs67579710;rs111360475;rs72708217;rs12040894	3	rs4625273;rs72704117;rs12040894
12	1:205739266:C:T	rs708723	1	205739266	3.339e-07	205651560	205799987	54	47	2	rs708723;rs823096	1	rs708723
13	1:215137222:A:C	rs6540873	1	215137222	7.40101e-33	215134041	215614493	173	151	8	rs6540873;rs755576;rs543029;rs12403837;rs2841595;rs2601645;rs74533295;rs115769130	2	rs6540873;rs2601645
14	1:218938412:A:G	rs7512685	1	218938412	2.37167e-08	218864543	219053465	95	84	3	rs7512685;rs7542694;rs674553	1	rs7512685
15	2:18702074:A:G	rs7579323	2	18702074	3.46733e-23	18694885	18738545	24	21	6	rs7579323;rs13400270;rs11679390;rs7577016;rs2346136;rs9677265	1	rs7579323
16	2:27328553:G:T	rs1866560	2	27328553	1.20076e-08	27126027	27374009	215	133	3	rs1866560;rs11121;rs11904656	1	rs1866560
17	2:37079583:C:T	rs62132522	2	37079583	4.4818e-15	37048617	37277241	123	96	4	rs62132522;rs58370258;rs11124556;rs4670629	1	rs62132522
18	2:45396470:C:T	rs13408180	2	45396470	2.45556e-07	45393148	45403211	9	5	1	rs13408180	1	rs13408180
19	2:54684557:A:G	rs11898505	2	54684557	1.5106e-12	54605780	54969379	255	236	3	rs111902768;rs11898505;rs78496188	3	rs111902768;rs11898505;rs78496188
20	2:60710571:A:G	rs13019832	2	60710571	1.57838e-11	60603950	60726427	74	63	2	rs13019832;rs12464462	1	rs13019832
21	2:65975095:C:T	rs12713548	2	65975095	4.64066e-93	65937041	66178367	241	216	11	rs12713548;rs6546180;rs11693735;rs11126056;rs10203155;rs1549022;rs6715761;rs58378948;rs2553055;rs11889877;rs1469220	2	rs12713548;rs6715761
22	2:71958303:A:G	rs4417739	2	71958303	5.54669e-24	71941150	72011078	77	72	4	rs4417739;rs13022473;rs749314;rs4852822	1	rs4417739
23	2:105460333:C:T	rs745249	2	105460333	3.86912e-07	105414479	105466651	36	29	1	rs745249	1	rs745249
24	2:119042079:C:T	rs6542441	2	119042079	2.06359e-08	119014914	119160411	115	94	3	rs6542441;rs7573366;rs4849690	1	rs6542441
25	2:145693921:C:T	rs11682379	2	145693921	1.15567e-14	145634153	145872366	59	54	4	rs11682379;rs2165021;rs17408036;rs10201197	1	rs11682379
26	2:188157332:A:G	rs1881285	2	188157332	9.37224e-09	188003118	188381367	299	258	2	rs1881285;rs62172372	1	rs1881285
27	2:198868201:G:T	rs1976772	2	198868201	7.72205e-08	198187903	198952637	370	313	1	rs1976772	1	rs1976772
28	2:200462218:C:T	rs10497838	2	200462218	4.80955e-11	200321050	200504209	97	90	4	rs13014796;rs6739539;rs10497838;rs10184573	2	rs13014796;rs10497838
29	2:217431561:A:T	rs60603116	2	217431561	8.82864e-11	217416703	217431572	8	8	1	rs60603116	1	rs60603116
30	3:24987597:A:C	rs33999057	3	24987597	1.34257e-08	24942605	25030730	45	6	1	rs33999057	1	rs33999057
31	3:45765132:G:T	rs73058498	3	45765132	1.19301e-12	45541785	45814094	13	10	1	rs73058498	1	rs73058498
32	3:66044816:A:C	rs76207096	3	66044816	1.11093e-16	66026965	66072238	66	60	3	rs76207096;rs28557048;rs58970106	1	rs76207096
33	3:71150983:C:T	rs831435	3	71150983	3.52954e-07	71124867	71160361	34	4	1	rs831435	1	rs831435
34	3:71578737:A:T	rs7624274	3	71578737	4.45166e-09	71498561	71611630	71	66	1	rs7624274	1	rs7624274
35	3:89527708:A:G	rs73139133	3	89527708	2.76035e-23	89273019	90503193	595	539	10	rs73139133;rs7650184;rs73153260;rs78887877;rs1520594;rs7433880;rs138077070;rs9861554;rs6419884;rs6551410	1	rs73139133
36	3:93537923:A:G	rs62266110	3	93537923	2.58068e-13	93505756	93820698	42	39	2	rs62266110;rs73156375	1	rs62266110
37	3:104676606:A:G	rs7618202	3	104676606	1.97777e-14	104646849	104823350	344	283	5	rs7618202;rs11915534;rs74283894;rs11715847;rs13077489	1	rs7618202
38	3:138696439:C:T	rs9809852	3	138696439	4.15224e-23	138691912	138823398	64	56	3	rs9809852;rs1851265;rs2625077	1	rs9809852
39	3:147106319:C:T	rs2279829	3	147106319	9.9563e-17	146973383	147256611	171	151	6	rs60852193;rs1503733;rs2279829;rs28690826;rs68153678;rs4417835	2	rs60852193;rs2279829
40	3:168751297:C:T	rs10936570	3	168751297	5.26015e-08	168693660	168969370	42	8	2	rs10936570;rs77683650	2	rs10936570;rs77683650
41	3:177341538:A:G	rs7628407	3	177341538	3.95774e-21	177271340	177345126	164	144	7	rs7628407;rs7613181;rs11715199;rs112558670;rs552757;rs4857715;rs1466846	1	rs7628407
42	3:190636749:A:T	rs61500084	3	190636749	1.5617e-22	190591418	190678438	205	182	2	rs9818981;rs61500084	2	rs9818981;rs61500084
43	4:4761140:C:T	rs4689933	4	4761140	2.83951e-09	4414290	4872247	39	35	3	rs7682270;rs4689933;rs4464513	3	rs7682270;rs4689933;rs4464513
44	4:7930262:A:G	rs9994626	4	7930262	4.16947e-08	7847664	7939008	88	81	2	rs9994626;rs7378072	1	rs9994626
45	4:12863501:C:T	rs61177266	4	12863501	5.51306e-07	12824010	12889090	31	26	1	rs61177266	1	rs61177266
46	4:103188709:C:T	rs13107325	4	103188709	2.49604e-23	102702364	103387160	35	35	4	rs13107325;rs34333163;rs17199964;rs13101632	1	rs13107325
47	4:145452783:C:T	rs6845536	4	145452783	1.13241e-14	145227600	146174823	488	435	13	rs6845536;rs13141641;rs2353397;rs56095409;rs12511407;rs72718211;rs789351;rs62343137;rs13118083;rs6537279;rs62343635;rs7656246;rs11727676	2	rs6845536;rs11727676
48	4:149460337:A:G	rs11937933	4	149460337	1.73325e-11	149404430	149463931	62	56	1	rs11937933	1	rs11937933
49	4:187390023:A:G	rs62348895	4	187390023	6.57848e-16	187366735	187390023	38	35	1	rs62348895	1	rs62348895
50	5:31913006:A:G	rs58808503	5	31913006	3.53162e-07	31912256	31913006	2	1	1	rs58808503	1	rs58808503
51	5:44441703:A:G	rs1351637	5	44441703	6.52551e-13	44397067	44606887	15	12	1	rs1351637	1	rs1351637
52	5:72578477:A:G	rs4131512	5	72578477	4.85732e-08	72578158	72580472	5	5	1	rs4131512	1	rs4131512
53	5:81751067:G:T	rs35326447	5	81751067	8.89735e-14	81719570	81984337	101	87	3	rs35326447;rs12187334;rs35388902	2	rs35326447;rs35388902
54	5:91902326:C:T	rs10039860	5	91902326	5.05974e-07	91870172	91902326	3	2	1	rs10039860	1	rs10039860
55	5:122260654:C:T	rs3897978	5	122260654	2.85921e-14	122030711	122755352	801	468	13	rs3897978;rs1460039;rs3776191;rs78549138;rs62377434;rs7721182;rs72800825;rs66501867;rs456467;rs463106;rs7702622;rs77097530;rs6890376	4	rs3897978;rs456467;rs77097530;rs6890376
56	5:127929909:A:T	rs112125261	5	127929909	4.65743e-08	127675355	128014834	467	432	2	rs112125261;rs78401029	1	rs112125261
57	5:131702120:A:G	rs441969	5	131702120	2.61602e-09	131336105	131778452	263	173	2	rs441969;rs12521097	1	rs441969
58	5:134364106:C:T	rs115710080	5	134364106	1.65023e-10	134335781	134378957	77	50	2	rs115710080;rs4264982	1	rs115710080
59	5:139059017:A:C	rs3822742	5	139059017	2.67982e-08	139037130	139086651	41	27	1	rs3822742	1	rs3822742
60	5:171128464:C:T	rs6555969	5	171128464	2.10155e-26	171075950	171172890	56	43	8	rs26341;rs257349;rs254926;rs26410;rs26414;rs6555969;rs171718;rs7734319	2	rs26341;rs6555969
61	5:173823888:A:G	rs1862133	5	173823888	1.25784e-07	173812161	173852300	34	32	1	rs1862133	1	rs1862133
62	5:174152100:A:G	rs2048152	5	174152100	2.09168e-07	174143370	174161249	15	12	1	rs2048152	1	rs2048152
63	6:7871527:C:T	rs3799537	6	7871527	2.18136e-14	7692576	7907884	82	42	3	rs9328442;rs3799537;rs72829248	2	rs9328442;rs3799537
64	6:28796071:C:G	rs3131337	6	28796071	1.62856e-08	26175866	29607101	881	793	3	rs35565446;rs3131337;rs9393908	2	rs35565446;rs3131337
65	6:35009196:G:T	rs3800426	6	35009196	5.28635e-14	34644863	35107682	91	63	4	rs3800426;rs11758962;rs2820232;rs707967	1	rs3800426
66	6:39523837:C:T	rs1328387	6	39523837	6.4837e-29	39409237	39635886	192	179	10	rs1328387;rs9471111;rs55860200;rs4714261;rs9471130;rs7769800;rs12697946;rs1026526;rs10456473;rs2480089	1	rs1328387
67	6:43825266:A:G	rs7758685	6	43825266	1.12947e-07	43805296	43829629	12	12	1	rs7758685	1	rs7758685
68	6:44796139:A:G	rs2139863	6	44796139	3.11174e-25	44441440	45404170	1389	1224	19	rs7770034;rs12154055;rs190137;rs649700;rs227836;rs77500595;rs6938592;rs79608764;rs2139863;rs13206206;rs860741;rs544205695;rs6940547;rs7760008;rs75518301;rs9395099;rs1321075;rs6458414;rs12208523	4	rs7770034;rs190137;rs2139863;rs6458414
69	6:56111970:C:T	rs3857615	6	56111970	1.24438e-10	56105973	56149855	11	9	1	rs3857615	1	rs3857615
70	6:85107334:C:T	rs4707046	6	85107334	2.06676e-07	85059005	85110593	17	8	1	rs4707046	1	rs4707046
71	6:91995736:G:T	rs1884257	6	91995736	1.89611e-10	91890213	92012348	34	30	2	rs1884257;rs9345125	1	rs1884257
72	6:126069636:C:G	rs3757217	6	126069636	5.64329e-12	126040435	126122280	64	55	2	rs3757217;rs1268792	1	rs3757217
73	6:126767600:C:T	rs1361108	6	126767600	2.76635e-55	126608094	127529209	644	554	11	rs139214174;rs1337736;rs1361108;rs4897175;rs1856444;rs4273712;rs1262478;rs10484759;rs9401921;rs9491697;rs6914968	3	rs139214174;rs1361108;rs9491697
74	6:131333668:A:G	rs17784418	6	131333668	4.80782e-16	131112116	131421040	262	198	6	rs17784418;rs72998212;rs7765042;rs6921396;rs9402306;rs7758804	1	rs17784418
75	6:133562456:C:G	rs498079	6	133562456	2.27376e-17	133232469	133670193	278	251	8	rs9373034;rs4077768;rs498079;rs2926349;rs546329;rs492771;rs407038;rs296416	3	rs9373034;rs4077768;rs498079
76	6:138872645:C:T	rs4481452	6	138872645	2.23908e-13	138844566	138873329	32	31	2	rs4481452;rs4243455	1	rs4481452
77	6:155363380:G:T	rs11752827	6	155363380	3.31102e-09	155342597	155368063	20	7	1	rs11752827	1	rs11752827
78	6:157348305:A:G	rs62424281	6	157348305	3.73866e-07	157271739	157383274	97	83	1	rs62424281	1	rs62424281
79	6:169507558:A:G	rs62434682	6	169507558	1.41201e-13	169276167	169602281	126	108	4	rs10945320;rs62434682;rs833681;rs10945391	3	rs10945320;rs62434682;rs10945391
80	7:2819727:A:T	rs7784066	7	2819727	1.90088e-08	2752152	2912928	139	120	1	rs7784066	1	rs7784066
81	7:15607826:C:G	rs9987013	7	15607826	1.37975e-07	15607231	15633802	20	17	1	rs9987013	1	rs9987013
82	7:16113447:A:C	rs1881242	7	16113447	4.68179e-07	16097100	16294041	75	72	1	rs1881242	1	rs1881242
83	7:18904400:C:G	rs12700001	7	18904400	1.20638e-11	18767343	19023736	152	142	4	rs2519746;rs12700001;rs12530952;rs2189741	3	rs2519746;rs12700001;rs2189741
84	7:19612305:C:T	rs2192476	7	19612305	1.84677e-61	19380010	19652356	497	456	12	rs10260665;rs6945594;rs28536190;rs10950723;rs1024768;rs4719563;rs2192476;rs56322714;rs6971655;rs66587292;rs6461447;rs57176772	2	rs10260665;rs2192476
85	7:25712532:C:T	rs10951085	7	25712532	5.59261e-07	25693681	25802471	253	187	1	rs10951085	1	rs10951085
86	7:33273277:A:T	rs7789007	7	33273277	2.23695e-38	33153753	33529975	139	129	7	rs7789007;rs4723251;rs3843532;rs7793759;rs73097203;rs1894872;rs9886232	1	rs7789007
87	7:38114774:C:G	rs1717766	7	38114774	4.07031e-22	37995383	38157511	116	98	5	rs1717766;rs1721402;rs1357655;rs1357654;rs10246805	1	rs1717766
88	7:84646469:A:G	rs7793649	7	84646469	8.93483e-12	84524701	84700633	195	181	2	rs7793649;rs2286184	1	rs7793649
89	7:96215152:C:T	rs4278101	7	96215152	1.47984e-68	96076343	96414393	437	381	17	rs4278101;rs62470015;rs2724058;rs10250692;rs11760378;rs6965122;rs7793261;rs10953184;rs4360228;rs62471406;rs147588997;rs62470368;rs7780230;rs10273072;rs79738533;rs34619035;rs1524926	1	rs4278101
90	7:101046325:C:G	rs6969765	7	101046325	9.06939e-15	100937051	101088697	229	198	5	rs6969765;rs10228674;rs12534721;rs4729705;rs7777912	1	rs6969765
91	7:103356275:C:T	rs12705150	7	103356275	6.04751e-09	103356062	103392094	5	3	1	rs12705150	1	rs12705150
92	7:114115268:C:T	rs2189011	7	114115268	4.72164e-21	114010651	114229139	92	67	3	rs2189011;rs2396724;rs1476535	1	rs2189011
93	7:120994169:G:T	rs3801383	7	120994169	7.32509e-52	120703929	121033191	387	349	20	rs1534016;rs1861000;rs10215458;rs17356657;rs17284876;rs4731009;rs798914;rs2536150;rs2536149;rs1541509;rs798903;rs17509082;rs1547959;rs2707520;rs2908007;rs3757552;rs3801383;rs17143281;rs2536189;rs2952565	4	rs1534016;rs3757552;rs3801383;rs2952565
94	7:151498679:C:T	rs4128399	7	151498679	3.65175e-33	151498679	151504498	8	8	2	rs4128399;rs4726099	1	rs4128399
95	8:6369035:A:T	rs2922906	8	6369035	7.7808e-08	6354270	6385618	77	73	1	rs2922906	1	rs2922906
96	8:11444837:C:T	rs13270267	8	11444837	7.33249e-16	8088933	11895484	2282	1981	73	rs2929451;rs59224164;rs2102866;rs4840941;rs2976940;rs2979240;rs2976935;rs2979204;rs1107826;rs2979192;rs4840975;rs2980755;rs12546760;rs66818590;rs28472946;rs777709;rs11783950;rs4841055;rs35900578;rs332037;rs448231;rs4841074;rs6986044;rs2953805;rs10081437;rs4841103;rs367543;rs11249905;rs2929301;rs17707436;rs7843880;rs9693857;rs9644704;rs35169606;rs12541709;rs7001484;rs10095236;rs34389983;rs55999429…	3	rs2929451;rs6982308;rs13270267
97	8:26453468:G:T	rs11990271	8	26453468	2.52299e-13	26361499	26476721	71	68	4	rs11990271;rs442103;rs5029306;rs403185	1	rs11990271
98	8:27888629:A:G	rs2305455	8	27888629	4.86212e-07	27888626	27911003	11	8	1	rs2305455	1	rs2305455
99	8:72392687:A:G	rs10093418	8	72392687	4.44203e-10	72392687	72531550	40	31	2	rs10093418;rs7823971	1	rs10093418
100	8:74348353:C:T	rs2383893	8	74348353	4.0263e-11	74276843	74470958	94	53	3	rs10112386;rs2383893;rs4737387	2	rs10112386;rs2383893
101	8:78179919:C:T	rs7010036	8	78179919	4.68795e-10	78018968	78180278	174	95	2	rs7010036;rs10282777	1	rs7010036
102	8:88757891:C:T	rs28629450	8	88757891	3.24055e-09	88602399	88784385	70	62	1	rs28629450	1	rs28629450
103	8:108394551:C:T	rs1654726	8	108394551	3.64344e-21	108393683	108521027	152	129	7	rs1654726;rs2436561;rs72672592;rs1433193;rs1283674;rs1283712;rs10096335	1	rs1654726
104	8:108972645:A:C	rs541730	8	108972645	3.28685e-19	108847459	109001626	113	100	3	rs541730;rs1463760;rs4735019	1	rs541730
105	8:120036138:C:T	rs1485285	8	120036138	3.6429e-16	119825558	120709099	749	629	17	rs1485285;rs2035977;rs3134056;rs4587360;rs2465377;rs2468180;rs562153361;rs12544233;rs2927023;rs2469991;rs147955591;rs714607;rs7832704;rs7017581;rs7013090;rs13266604;rs10283100	5	rs1485285;rs2468180;rs562153361;rs12544233;rs10283100
106	8:122181521:C:G	rs10109502	8	122181521	1.58689e-07	122143582	122182732	39	2	1	rs10109502	1	rs10109502
107	9:1459702:C:T	rs2026385	9	1459702	3.45361e-08	1448182	1459702	5	4	1	rs2026385	1	rs2026385
108	9:15693225:C:G	rs35146544	9	15693225	8.88073e-09	15533394	16046489	695	464	1	rs35146544	1	rs35146544
109	9:16681762:C:G	rs3850444	9	16681762	5.21128e-19	16680138	16833127	151	123	6	rs3850444;rs6475068;rs10810611;rs7031229;rs12375569;rs4072453	1	rs3850444
110	9:83583217:C:T	rs72736052	9	83583217	3.43081e-14	83458464	83712029	180	127	8	rs72736052;rs1853604;rs72733926;rs76514437;rs7873639;rs727433;rs72739717;rs1332877	1	rs72736052
111	9:98224360:C:G	rs2274692	9	98224360	2.56603e-16	98210941	98542044	166	116	4	rs2274692;rs28457693;rs28468571;rs7872667	2	rs2274692;rs7872667
112	9:101668153:C:G	rs7026698	9	101668153	4.69005e-07	101651476	101672659	10	7	1	rs7026698	1	rs7026698
113	9:110428793:C:G	rs12347467	9	110428793	1.23073e-07	110394583	110428793	16	14	1	rs12347467	1	rs12347467
114	9:113648136:A:G	rs532803	9	113648136	1.7616e-16	113648136	113787141	169	132	7	rs532803;rs10117729;rs4978968;rs10980654;rs4978972;rs10980675;rs7864606	1	rs532803
115	9:119061396:A:G	rs72754248	9	119061396	2.43032e-16	118918479	119453455	263	237	9	rs10983070;rs10983085;rs72754248;rs148004436;rs1876475;rs6478241;rs34979631;rs10983204;rs10759851	3	rs10983070;rs72754248;rs1876475
116	10:9086147:C:T	rs11256034	10	9086147	1.52355e-08	9064716	9086147	32	6	1	rs11256034	1	rs11256034
117	10:21799726:A:C	rs12256551	10	21799726	1.90972e-15	21766969	22288132	202	174	3	rs12256551;rs2050905;rs10764328	1	rs12256551
118	10:27873231:C:T	rs982004	10	27873231	3.87613e-07	27865221	27893420	35	28	1	rs982004	1	rs982004
119	10:28950841:A:G	rs10826486	10	28950841	4.13682e-08	28848789	28971818	32	25	1	rs10826486	1	rs10826486
120	10:31117358:A:G	rs11008282	10	31117358	1.4569e-09	31113978	31129883	8	6	1	rs11008282	1	rs11008282
121	10:50318141:C:T	rs12240534	10	50318141	5.13383e-17	50210710	50381231	202	184	4	rs12240534;rs2943252;rs2250602;rs35905744	1	rs12240534
122	10:94947318:G:T	rs12360392	10	94947318	5.44756e-15	94761925	95064828	238	214	10	rs1339821;rs10882156;rs7915548;rs374000043;rs12360392;rs4918293;rs12769915;rs12776235;rs1222925;rs2761311	3	rs1339821;rs10882156;rs12360392
123	10:96014622:C:G	rs10786156	10	96014622	5.14027e-09	95998179	96040394	20	6	1	rs10786156	1	rs10786156
124	10:102317603:A:G	rs59481707	10	102317603	1.42683e-07	102156208	102359466	350	304	1	rs59481707	1	rs59481707
125	10:104512006:A:G	rs2249850	10	104512006	4.30097e-12	104220301	104543883	371	325	5	rs2249850;rs2296580;rs7092622;rs28408682;rs80146619	1	rs2249850
126	10:118676964:A:G	rs4638225	10	118676964	1.98342e-10	118613930	118777998	69	63	1	rs4638225	1	rs4638225
127	10:119262900:A:G	rs10787774	10	119262900	1.35872e-08	119260225	119322711	19	13	1	rs10787774	1	rs10787774
128	10:131329533:C:T	rs880301	10	131329533	1.74885e-08	131269756	131399616	74	62	2	rs880301;rs11016831	1	rs880301
129	11:30804996:C:G	rs4439488	11	30804996	2.45838e-08	30804996	31800874	290	195	2	rs4439488;rs10835759	1	rs4439488
130	11:44331509:C:G	rs3824915	11	44331509	3.62714e-14	44295329	44441404	52	49	6	rs3824915;rs12420503;rs10838256;rs10838258;rs17530472;rs11037975	2	rs3824915;rs11037975
131	11:74288922:A:G	rs4944906	11	74288922	3.53352e-11	74264894	74384837	118	81	1	rs4944906	1	rs4944906
132	11:95308854:A:T	rs11021221	11	95308854	1.6109e-16	95274265	95327374	36	31	2	rs11021221;rs11021212	1	rs11021221
133	11:100888602:A:T	rs581136	11	100888602	2.67528e-07	100888602	100935780	2	1	1	rs581136	1	rs581136
134	11:110947521:A:T	rs73015136	11	110947521	3.31717e-17	110885976	111083785	219	196	5	rs10891215;rs73015136;rs728059;rs1517578;rs59614433	3	rs10891215;rs73015136;rs59614433
135	11:130278210:C:T	rs3740888	11	130278210	2.43556e-15	130260673	130282078	23	23	3	rs3740888;rs61526391;rs1021205	1	rs3740888
136	12:28373852:C:T	rs1841962	12	28373852	1.55531e-43	28186298	28741743	1093	964	23	rs10843086;rs7312755;rs11049315;rs722885;rs231210;rs61920200;rs1993936;rs58620740;rs926150;rs12810398;rs11049353;rs17509534;rs201349622;rs7972954;rs73085948;rs1405812;rs1841962;rs11049327;rs10843090;rs12813778;rs11049366;rs17434556;rs7970221	3	rs10843086;rs1993936;rs1841962
137	12:53657467:A:G	rs10783562	12	53657467	2.74383e-14	53649874	53752204	67	36	1	rs10783562	1	rs10783562
138	12:65905126:C:T	rs79487293	12	65905126	2.87523e-27	65718299	65915317	31	27	4	rs79487293;rs17178006;rs61921502;rs7959667	1	rs79487293
139	12:78288811:C:T	rs2619062	12	78288811	9.53718e-14	78210194	78324219	11	9	2	rs2619062;rs1123680	1	rs2619062
140	12:79925802:A:G	rs11614730	12	79925802	1.03829e-10	79811429	80114135	187	147	2	rs11614730;rs2430865	1	rs11614730
141	12:84131036:C:T	rs7972528	12	84131036	3.49117e-07	83938153	84132104	263	252	1	rs7972528	1	rs7972528
142	12:102336310:C:T	rs4301837	12	102336310	1.42638e-15	102324872	102942969	316	245	6	rs4301837;rs11111293;rs7311503;rs2888609;rs9308315;rs10778176	2	rs4301837;rs11111293
143	12:106476805:C:T	rs12146713	12	106476805	4.25266e-74	106365661	106510413	146	137	5	rs75436288;rs12146713;rs2436623;rs12369969;rs10778458	2	rs75436288;rs12146713
144	13:22998284:C:G	rs3008064	13	22998284	2.38719e-07	22980146	23004332	21	16	2	rs3008064;rs78428340	1	rs3008064
145	13:47172275:G:T	rs7995870	13	47172275	6.33512e-11	47148843	47290530	133	108	2	rs7995870;rs842392	1	rs7995870
146	13:80730350:C:G	rs9574575	13	80730350	4.83585e-07	80711953	80759894	31	9	1	rs9574575	1	rs9574575
147	13:100910618:C:T	rs9518032	13	100910618	1.0085e-10	100789609	101045359	46	37	2	rs9518032;rs2254579	1	rs9518032
148	14:53975570:C:T	rs1959830	14	53975570	1.51222e-10	53917808	53989447	33	30	1	rs1959830	1	rs1959830
149	14:54417522:A:G	rs17563	14	54417522	2.86241e-12	54410919	54431575	23	21	2	rs17563;rs2761887	1	rs17563
150	14:54826711:A:G	rs71412645	14	54826711	3.01132e-10	54812453	54877819	79	47	1	rs71412645	1	rs71412645
151	14:59072226:G:T	rs186347	14	59072226	4.22248e-12	59064730	59092075	15	14	1	rs186347	1	rs186347
152	14:59628609:C:T	rs74826997	14	59628609	1.35105e-28	59449138	60034073	737	635	15	rs74826997;rs75951218;rs55643369;rs4258526;rs11158250;rs893516;rs55760851;rs1252992;rs74874233;rs35600444;rs8008151;rs10130826;rs1271513;rs2149048;rs9671565	2	rs74826997;rs35600444
153	14:75441795:A:G	rs4903273	14	75441795	1.75524e-07	75416000	75666657	113	93	1	rs4903273	1	rs4903273
154	14:91881704:C:T	rs55908633	14	91881704	4.12115e-15	91871672	92057960	155	112	2	rs55908633;rs1743083	1	rs55908633
155	14:92418168:C:T	rs2474032	14	92418168	4.07603e-09	92418168	92559678	77	68	1	rs2474032	1	rs2474032
156	14:93086918:A:G	rs8010344	14	93086918	2.13344e-10	93069980	93118229	34	31	1	rs8010344	1	rs8010344
157	15:37191961:A:G	rs716218	15	37191961	3.82707e-09	37191961	37194924	2	1	1	rs716218	1	rs716218
158	15:39636877:C:T	rs16968876	15	39636877	4.41027e-10	39631771	39859234	22	12	2	rs16968876;rs1440802	1	rs16968876
159	15:55901208:A:G	rs680556	15	55901208	1.77207e-07	55881107	56321602	119	80	3	rs680556;rs1986012;rs1104848	2	rs680556;rs1104848
160	15:58215727:A:C	rs4775006	15	58215727	6.92674e-29	58189012	58385264	293	272	8	rs4775006;rs12148652;rs7173078;rs79060358;rs3784260;rs11857465;rs2899611;rs6493982	1	rs4775006
161	15:68628163:C:T	rs2306022	15	68628163	4.34645e-09	68611051	68628163	7	7	1	rs2306022	1	rs2306022
162	15:84490757:C:T	rs6602994	15	84490757	2.59036e-10	84263705	84917314	326	268	5	rs11259912;rs6602994;rs202100513;rs713468;rs4842841	3	rs11259912;rs6602994;rs4842841
163	15:85693016:A:G	rs2342118	15	85693016	1.74323e-08	85529772	85721992	79	74	2	rs2342118;rs77255035	1	rs2342118
164	15:91422543:C:T	rs8039305	15	91422543	4.63861e-07	91412850	91429042	11	9	1	rs8039305	1	rs8039305
165	16:2155297:A:G	rs9934488	16	2155297	1.86346e-08	2132731	2199788	46	8	1	rs9934488	1	rs9934488
166	16:4323967:C:T	rs3747570	16	4323967	2.52616e-16	4281389	4361138	87	77	5	rs3747570;rs8052185;rs13336930;rs233950;rs59945160	1	rs3747570
167	16:77325325:G:T	rs35478105	16	77325325	4.99729e-07	77307040	77348433	25	14	1	rs35478105	1	rs35478105
168	16:79161973:C:G	rs1424109	16	79161973	3.33905e-07	79157216	79170024	25	12	2	rs1424109;rs8044667	1	rs1424109
169	16:86710660:A:G	rs10048146	16	86710660	1.04499e-07	86706386	86714715	8	8	1	rs10048146	1	rs10048146
170	16:87225101:A:G	rs9937293	16	87225101	2.73501e-74	87179295	87322986	177	163	12	rs11860167;rs9937293;rs55679521;rs11641115;rs11864791;rs4843549;rs1108048;rs62056161;rs4843576;rs28731464;rs1966575;rs8050099	2	rs11860167;rs9937293
171	17:926740:A:G	rs2663343	17	926740	7.92282e-13	925304	928078	7	7	1	rs2663343	1	rs2663343
172	17:2097583:G:T	rs1002135	17	2097583	9.80768e-21	1940232	2246038	385	350	13	rs11650922;rs1131600;rs2641436;rs56209296;rs10852923;rs2126202;rs17761723;rs28611065;rs9303272;rs8081273;rs1002135;rs1231208;rs12945198	2	rs11650922;rs1002135
173	17:27948844:C:T	rs3760456	17	27948844	5.0963e-15	27935546	28551665	468	400	3	rs3760456;rs3794730;rs11080121	1	rs3760456
174	17:35259093:G:T	rs8064679	17	35259093	7.43945e-14	35243641	35261073	13	7	2	rs8064679;rs68093876	1	rs8064679
175	17:42297889:A:G	rs58392387	17	42297889	6.5564e-08	42292020	42329004	41	21	1	rs58392387	1	rs58392387
176	17:44200023:A:G	rs9910683	17	44200023	4.79863e-15	43463493	44863133	3381	3031	8	rs9910683;rs2435206;rs713522;17:44270659_G_A;17:44289832_A_G;rs147382204;rs1706725;rs62074125	2	rs9910683;rs1706725
177	17:47421369:C:G	rs4644893	17	47421369	2.22121e-07	47322746	47450775	89	64	1	rs4644893	1	rs4644893
178	17:64040132:C:T	rs79973219	17	64040132	2.46545e-07	63903119	64196331	44	7	1	rs79973219	1	rs79973219
179	17:65990500:A:C	rs56305452	17	65990500	5.29259e-07	65822573	66098154	278	234	1	rs56305452	1	rs56305452
180	17:68059706:C:G	rs78074080	17	68059706	1.06429e-22	68025457	68090207	45	37	3	rs78074080;rs180163;rs180181	1	rs78074080
181	17:69148558:A:T	rs11651501	17	69148558	1.80754e-11	69104938	69241892	320	286	2	rs11651501;rs9900242	1	rs11651501
182	18:19484180:C:T	rs16960907	18	19484180	1.68249e-08	19169807	19484180	31	23	1	rs16960907	1	rs16960907
183	18:57386303:A:G	rs1791316	18	57386303	2.2393e-10	57378836	57404979	17	17	1	rs1791316	1	rs1791316
184	19:13109955:C:T	rs73006822	19	13109955	3.92803e-07	13109763	13165884	4	3	1	rs73006822	1	rs73006822
185	19:18020447:A:G	rs78990594	19	18020447	2.87076e-10	18020447	18039041	3	3	1	rs78990594	1	rs78990594
186	20:6609610:G:T	rs200744777	20	6609610	2.10535e-23	6408920	6635509	283	272	6	rs200744777;rs6117276;rs1407028;rs4239767;rs6054382;rs6140050	1	rs200744777
187	20:7103709:C:G	rs1159530	20	7103709	2.65046e-22	7085233	7202161	120	104	3	rs1159530;rs232658;rs2013619	1	rs1159530
188	20:10742932:A:C	rs77272398	20	10742932	2.5639e-09	10739837	10765986	9	7	1	rs77272398	1	rs77272398
189	20:21985781:A:G	rs1980551	20	21985781	2.81279e-12	21758674	22263293	555	498	6	rs1980551;rs6113365;rs2064773;rs201564;rs708996;rs12329414	1	rs1980551
190	20:34025756:A:G	rs143384	20	34025756	6.76114e-08	33890061	34026138	135	116	1	rs143384	1	rs143384
191	20:36833268:A:T	rs4811583	20	36833268	2.45231e-10	36828890	36849088	30	29	1	rs4811583	1	rs4811583
192	20:38552107:A:T	rs2224539	20	38552107	3.59426e-11	38475982	38566077	19	17	1	rs2224539	1	rs2224539
193	20:52448936:C:G	rs6097618	20	52448936	1.0583e-07	52425577	52468999	34	24	1	rs6097618	1	rs6097618
194	22:38175477:G:T	rs5756813	22	38175477	1.92159e-08	38103545	38208260	107	96	1	rs5756813	1	rs5756813
195	22:45723696:C:G	rs6007591	22	45723696	5.399e-07	45696695	45745229	68	38	1	rs6007591	1	rs6007591

### Sheet: T2_JAGWAS_replicated_loci
T2 replicated locus list (JAGWAS)
GenomicLocus	uniqID	rsID	chr	pos	p	start	end	nSNPs	nGWASSNPs	nIndSigSNPs	IndSigSNPs	nLeadSNPs	LeadSNPs
1	1:2799480:C:T	rs11580768	1	2799480	4.8622e-24	2794253	2800354	9	9	1	rs11580768	1	rs11580768
2	1:17308254:C:T	rs9435733	1	17308254	6.3754e-07	17290606	17345905	29	5	1	rs9435733	1	rs9435733
3	1:19973920:A:G	rs2854108	1	19973920	6.41542e-11	19820158	19973920	62	53	1	rs2854108	1	rs2854108
4	1:39616282:A:G	rs67452844	1	39616282	7.348e-07	39551488	40035928	267	215	1	rs67452844	1	rs67452844
5	1:47980916:G:T	rs6658111	1	47980916	4.81634e-89	47712057	47999344	331	308	20	rs6658111;rs6588196;rs61784776;rs12119783;rs7552140;rs1572546;rs12724124;rs11211538;rs56034078;rs515146;rs10158500;rs12143164;rs115474735;rs72688340;rs12118339;rs529412;rs1024108;rs34762764;rs114560258;rs647932	2	rs6658111;rs647932
6	1:103345744:C:G	rs12722976	1	103345744	8.72943e-09	103210619	103456996	98	89	2	rs12722976;rs11576308	1	rs12722976
7	1:113196896:A:G	rs3790598	1	113196896	7.29591e-07	113055023	113247563	74	62	1	rs3790598	1	rs3790598
8	1:119535334:A:T	rs10923715	1	119535334	1.80889e-22	119203617	119784613	342	292	9	rs10494217;rs77994518;rs7545737;rs17185996;rs10923715;rs1766788;rs1409159;rs12133275;rs72691108	2	rs10494217;rs10923715
9	1:150255587:C:T	rs2147324	1	150255587	3.72385e-09	150247311	150511628	174	137	2	rs2147324;rs3737240	1	rs2147324
10	1:155175089:C:T	rs72704117	1	155175089	5.05843e-10	154848581	156078376	421	289	8	rs72704117;rs1611774;rs35154152;rs56894225;rs190301488;rs6672128;rs6676150;rs28445596	2	rs72704117;rs6672128
11	1:180905694:C:T	rs3795503	1	180905694	6.75068e-07	180903388	180909061	3	2	1	rs3795503	1	rs3795503
12	1:215141570:C:T	rs10494988	1	215141570	1.7918e-30	215134722	215614493	173	154	8	rs10494988;rs78300504;rs543029;rs12403837;rs2841595;rs58723789;rs2601645;rs115769130	2	rs10494988;rs2601645
13	2:18702074:A:G	rs7579323	2	18702074	1.38626e-22	18694885	18722424	21	20	5	rs7579323;rs11679390;rs7577016;rs11096540;rs9677265	1	rs7579323
14	2:37152899:C:G	rs2372785	2	37152899	4.25642e-09	37059462	37209684	73	52	2	rs2372785;rs11679564	1	rs2372785
15	2:45396470:C:T	rs13408180	2	45396470	3.0599e-08	45393148	45403211	9	5	1	rs13408180	1	rs13408180
16	2:54683711:C:T	rs4305309	2	54683711	2.01622e-12	54616729	54969379	220	202	3	rs4305309;rs4417755;rs17045939	2	rs4305309;rs17045939
17	2:60710571:A:G	rs13019832	2	60710571	5.66031e-11	60710571	60726427	4	4	1	rs13019832	1	rs13019832
18	2:65975095:C:T	rs12713548	2	65975095	2.844e-89	65937041	66236579	246	188	12	rs12713548;rs6546180;rs11693735;rs11126056;rs10203155;rs1549022;rs10183336;rs58378948;rs990307;rs62144139;rs11889877;rs1469220	2	rs12713548;rs10183336
19	2:71958303:A:G	rs4417739	2	71958303	8.8237e-23	71941150	72011078	88	81	4	rs4417739;rs13022473;rs10198353;rs1365976	1	rs4417739
20	2:119034265:A:G	rs4849690	2	119034265	6.67552e-09	119014914	119503664	248	128	7	rs4849690;rs6542441;rs9308765;rs4073566;rs75862663;rs77352218;rs332081	3	rs4849690;rs75862663;rs332081
21	2:145695907:A:G	rs1371044	2	145695907	2.49491e-13	145634153	145910404	41	37	2	rs1371044;rs4508546	1	rs1371044
22	2:188242369:A:G	rs62172372	2	188242369	3.10329e-12	188003118	188381367	262	225	2	rs62172372;rs36146505	1	rs62172372
23	2:200430602:A:G	rs6726842	2	200430602	2.64132e-14	199791152	200576280	357	339	8	rs13014796;rs6739539;rs12693884;rs6726842;rs10184573;rs62178735;rs4673339;rs6705635	3	rs13014796;rs6726842;rs6705635
24	2:217431561:A:T	rs60603116	2	217431561	1.65479e-10	217416703	217434515	15	12	2	rs60603116;rs6435942	1	rs60603116
25	3:45765132:G:T	rs73058498	3	45765132	1.44124e-11	45183414	45814094	17	11	2	rs73058498;rs115353662	1	rs73058498
26	3:66044816:A:C	rs76207096	3	66044816	1.49652e-23	66026965	66074522	79	72	4	rs76207096;rs28557048;rs58970106;rs72897196	1	rs76207096
27	3:71589755:G:T	rs2036281	3	71589755	1.12458e-07	71498561	71611630	71	66	1	rs2036281	1	rs2036281
28	3:89532768:A:C	rs12634269	3	89532768	1.46076e-15	89273019	90497467	514	455	5	rs12634269;rs73153260;rs62277724;rs9310120;rs7650184	1	rs12634269
29	3:104715856:A:G	rs6769796	3	104715856	1.06633e-07	104646849	104805201	270	248	2	rs6769796;rs13319705	1	rs6769796
30	3:138696439:C:T	rs9809852	3	138696439	9.14689e-22	138691912	138823398	64	57	3	rs9809852;rs360702;rs2625077	1	rs9809852
31	3:147100140:A:C	rs9289747	3	147100140	3.50028e-07	147098210	147224629	50	42	1	rs9289747	1	rs9289747
32	3:168631225:A:G	rs6803137	3	168631225	1.10418e-08	168608422	168969370	71	39	3	rs6803137;rs10936570;rs77683650	2	rs6803137;rs77683650
33	3:177311049:A:T	rs4857715	3	177311049	1.57727e-21	177271932	177345126	162	142	6	rs4857715;rs1466846;rs9825151;rs11714105;rs11715199;rs552757	1	rs4857715
34	3:190670215:A:G	rs67744585	3	190670215	2.94555e-13	190592836	190673127	136	117	1	rs67744585	1	rs67744585
35	4:4761140:C:T	rs4689933	4	4761140	4.13112e-07	4754484	4905782	26	25	2	rs4689933;rs4473606	2	rs4689933;rs4473606
36	4:7867243:A:G	rs7378072	4	7867243	9.14171e-09	7847664	7931682	82	77	1	rs7378072	1	rs7378072
37	4:12863501:C:T	rs61177266	4	12863501	4.44733e-07	12824010	12889090	31	26	1	rs61177266	1	rs61177266
38	4:38680015:A:G	rs13132853	4	38680015	7.91906e-08	38592440	38718732	45	30	1	rs13132853	1	rs13132853
39	4:103188709:C:T	rs13107325	4	103188709	2.28263e-23	102702364	103387160	35	35	4	rs13107325;rs34333163;rs17199964;rs13127398	1	rs13107325
40	4:145662842:C:T	rs7666450	4	145662842	5.57842e-13	145227879	146174823	433	391	11	rs72731582;rs7678427;rs7681384;rs13141641;rs2353397;rs7666450;rs7697420;rs4576021;rs62343137;rs6826476;rs11946517	2	rs72731582;rs7666450
41	4:149413556:C:T	rs13435147	4	149413556	9.61696e-08	149404430	149463931	64	58	1	rs13435147	1	rs13435147
42	4:187390023:A:G	rs62348895	4	187390023	3.43797e-16	187357233	187390023	45	37	2	rs62348895;rs6818710	1	rs62348895
43	5:35267642:C:G	rs883192	5	35267642	3.64367e-10	35249009	35305153	40	40	1	rs883192	1	rs883192
44	5:44441703:A:G	rs1351637	5	44441703	1.59372e-09	44397067	44606887	15	12	1	rs1351637	1	rs1351637
45	5:72578477:A:G	rs4131512	5	72578477	2.80935e-07	72578158	72580472	5	5	1	rs4131512	1	rs4131512
46	5:81974353:C:T	rs35682688	5	81974353	6.19474e-08	81719570	81984337	91	80	2	rs34049977;rs35682688	2	rs34049977;rs35682688
47	5:90919961:A:G	rs1605141	5	90919961	2.4647e-08	90901337	91029327	35	34	1	rs1605141	1	rs1605141
48	5:122609853:C:G	rs77097530	5	122609853	6.32066e-14	121755377	122609853	517	453	18	rs76591413;rs3897978;rs13157756;rs11738871;rs10463759;rs78549138;rs10080107;rs6595428;rs7721182;rs75958423;rs730359;rs189190;rs66501867;rs335170;rs335189;rs1685201;rs335196;rs77097530	5	rs76591413;rs3897978;rs335170;rs335196;rs77097530
49	5:134378957:C:G	rs254550	5	134378957	1.09052e-09	134335781	134380636	79	68	2	rs254550;rs888685	1	rs254550
50	5:171128464:C:T	rs6555969	5	171128464	4.00329e-27	171075950	171172890	69	58	9	rs26341;rs173988;rs254926;rs26409;rs26414;rs6555969;rs2879425;rs171718;rs7734319	2	rs26341;rs6555969
51	5:173833825:A:C	rs10516116	5	173833825	1.19396e-07	173812161	173851551	32	31	1	rs10516116	1	rs10516116
52	5:174152100:A:G	rs2048152	5	174152100	1.11219e-08	174143370	174161249	15	12	1	rs2048152	1	rs2048152
53	6:800496:C:T	rs7757332	6	800496	1.63428e-08	793765	800496	18	16	1	rs7757332	1	rs7757332
54	6:7881931:C:T	rs1043784	6	7881931	3.66213e-08	7864764	7907884	28	6	1	rs1043784	1	rs1043784
55	6:28906922:C:G	rs3131071	6	28906922	4.16616e-10	25684606	29607101	1205	911	5	rs1883215;rs34150729;rs7755442;rs853676;rs3131071	3	rs1883215;rs34150729;rs3131071
56	6:35009196:G:T	rs3800426	6	35009196	3.10549e-12	34904092	35036872	29	28	1	rs3800426	1	rs3800426
57	6:39523837:C:T	rs1328387	6	39523837	1.89713e-35	39409237	39635886	192	179	10	rs1328387;rs2026670;rs9471111;rs4714261;rs9471130;rs7769800;rs6933845;rs10456473;rs2480089;rs10947829	1	rs1328387
58	6:44796139:A:G	rs2139863	6	44796139	1.3725e-25	44441440	45404170	1424	1263	20	rs9395026;rs190137;rs1283932;rs77500595;rs227840;rs6938592;rs79608764;rs2139863;rs227831;rs1028608;rs544205695;rs3778507;rs3857589;rs10456547;rs7760008;rs2677105;rs6458414;rs835941;rs7770471;rs9395101	4	rs9395026;rs190137;rs2139863;rs6458414
59	6:56107181:A:G	rs9475642	6	56107181	6.90094e-11	56105973	56112343	9	7	1	rs9475642	1	rs9475642
60	6:126782457:A:G	rs9388495	6	126782457	4.60597e-52	126623947	127529209	637	539	12	rs9388495;rs647463;rs4897175;rs41285260;rs1856444;rs11759026;rs10457480;rs1337736;rs13204965;rs9401921;rs1936800;rs7744964	2	rs9388495;rs1936800
61	6:131327631:A:G	rs62423598	6	131327631	9.15676e-14	131112116	131432169	272	162	7	rs62423598;rs72998212;rs7765042;rs9402303;rs7758804;rs6921542;rs4895917	1	rs62423598
62	6:133571272:A:G	rs519332	6	133571272	9.56555e-14	133457142	133670193	37	31	3	rs519332;rs546329;rs439123	1	rs519332
63	6:138872645:C:T	rs4481452	6	138872645	2.03039e-07	138844566	138873329	17	14	1	rs4481452	1	rs4481452
64	6:151031536:C:T	rs2279629	6	151031536	5.44789e-08	151018909	151041352	26	12	1	rs2279629	1	rs2279629
65	6:155342597:C:T	rs9397763	6	155342597	1.08707e-08	155342597	155368063	20	3	1	rs9397763	1	rs9397763
66	6:169500186:A:G	rs62435803	6	169500186	2.53151e-12	169276167	169555989	83	65	3	rs10945320;rs62435803;rs2224645	2	rs10945320;rs62435803
67	7:2819727:A:T	rs7784066	7	2819727	2.85327e-08	2752152	2912928	139	120	1	rs7784066	1	rs7784066
68	7:15612910:A:G	rs10265426	7	15612910	1.53381e-07	15607231	15633802	20	17	1	rs10265426	1	rs10265426
69	7:16196880:A:G	rs12699771	7	16196880	1.01624e-08	16097100	16316129	82	78	1	rs12699771	1	rs12699771
70	7:18912802:A:G	rs6461392	7	18912802	8.21665e-11	18866844	19023736	79	74	2	rs6461392;rs2189741	2	rs6461392;rs2189741
71	7:19612305:C:T	rs2192476	7	19612305	1.87435e-61	19390162	19652356	424	391	9	rs10260665;rs1024768;rs4719563;rs2192476;rs56322714;rs6971655;rs66587292;rs6461447;rs57176772	2	rs10260665;rs2192476
72	7:28167391:A:T	rs10254284	7	28167391	1.97524e-09	28144801	28167391	21	15	1	rs10254284	1	rs10254284
73	7:33262550:A:G	rs6947352	7	33262550	6.7041e-33	33154447	33529975	148	135	7	rs6947352;rs3843532;rs4723272;rs73097203;rs1894872;rs12669595;rs9886232	1	rs6947352
74	7:38114774:C:G	rs1717766	7	38114774	3.55245e-26	37995383	38157511	93	88	3	rs1717766;rs1717764;rs10246805	1	rs1717766
75	7:84681770:A:C	rs2372509	7	84681770	2.0397e-09	84545533	84689993	185	175	1	rs2372509	1	rs2372509
76	7:96215152:C:T	rs4278101	7	96215152	2.88555e-64	96076343	96375057	383	334	15	rs4278101;rs2724059;rs10250692;rs62470042;rs4448201;rs7793261;rs6943323;rs4360228;rs62471406;rs112690422;rs62470368;rs7780230;rs10273072;rs79738533;rs1524926	1	rs4278101
77	7:101046325:C:G	rs6969765	7	101046325	2.56682e-16	100937051	101088697	256	221	7	rs12666399;rs12112627;rs10228674;rs12534721;rs4729705;rs7777912;rs6969765	2	rs12666399;rs6969765
78	7:102584013:A:G	rs13242493	7	102584013	2.55418e-07	102409471	102845357	146	134	1	rs13242493	1	rs13242493
79	7:114143651:A:T	rs9649368	7	114143651	1.86594e-18	114010651	114365355	155	73	3	rs9649368;rs2396724;rs936145	1	rs9649368
80	7:120966790:A:G	rs3779381	7	120966790	5.28955e-39	120703929	121033191	455	349	18	rs1534016;rs12706311;rs2110282;rs10215458;rs17284876;rs4731007;rs798914;rs2536149;rs798903;rs2952559;rs798902;rs798901;rs17509082;rs1547959;rs2908007;rs117555994;rs3779381;rs2707466	3	rs1534016;rs117555994;rs3779381
81	7:151498679:C:T	rs4128399	7	151498679	3.15912e-27	151498679	151504498	8	8	2	rs4128399;rs4726099	1	rs4128399
82	8:6370121:A:C	rs3020216	8	6370121	6.84031e-09	6354270	6386441	84	81	1	rs3020216	1	rs3020216
83	8:8914757:C:T	rs2953805	8	8914757	1.61261e-14	8088933	9149746	644	590	24	rs2953805;rs2945236;rs2980497;rs2976940;rs2979192;rs2980755;rs10503377;rs4841005;rs883647;rs777709;rs4841029;rs6993494;rs7013471;rs408459;rs332039;rs6986546;rs4841090;rs11775429;rs10081437;rs1822951;rs367543;rs11249905;rs2929451;rs17707436	1	rs2953805
84	8:11450133:A:G	rs11995206	8	11450133	5.30156e-14	9793601	11695872	1006	884	27	rs6982308;rs17689037;rs11774474;rs4314693;rs6601465;rs4841351;rs74990397;rs28459259;rs10086521;rs7461237;rs10096381;rs7013277;rs12156295;rs1057625;rs4841501;rs2251473;rs11995206;rs4448232;rs4841527;rs2001707;rs11250136;rs13255193;rs13439487;rs2618443;rs2244894;rs4841580;rs34421088	2	rs6982308;rs11995206
85	8:26453468:G:T	rs11990271	8	26453468	8.5378e-14	26361499	26476721	66	59	3	rs11990271;rs5029306;rs403185	1	rs11990271
86	8:49296878:A:T	rs6989759	8	49296878	3.71673e-07	49214949	49535763	145	85	1	rs6989759	1	rs6989759
87	8:72392687:A:G	rs10093418	8	72392687	3.11095e-08	72392687	72531550	40	35	2	rs10093418;rs7823971	1	rs10093418
88	8:74342117:A:G	rs2383892	8	74342117	1.00749e-07	74342117	74395286	24	21	1	rs2383892	1	rs2383892
89	8:88728143:C:T	rs12548371	8	88728143	1.84699e-08	88602399	88784385	70	62	1	rs12548371	1	rs12548371
90	8:108414413:C:T	rs1283691	8	108414413	1.20825e-17	108393683	108504327	134	118	6	rs1283691;rs2436559;rs1433193;rs1283674;rs1433166;rs1283712	1	rs1283691
91	8:108976581:A:C	rs2453422	8	108976581	7.06774e-12	108878522	108993644	60	56	1	rs2453422	1	rs2453422
92	8:120581643:A:G	rs12544233	8	120581643	4.18121e-14	119859758	120709099	638	568	13	rs1485285;rs3134057;rs4587360;rs2465373;rs2468180;rs74914262;rs12544233;rs714607;rs1992721;rs7017581;rs11992737;rs7013090;rs10283100	5	rs1485285;rs2468180;rs74914262;rs12544233;rs10283100
93	8:122152214:A:G	rs4871163	8	122152214	1.27096e-09	122143582	122182732	39	31	1	rs4871163	1	rs4871163
94	8:129950004:C:T	rs13264707	8	129950004	3.55883e-08	129915422	129994834	19	19	1	rs13264707	1	rs13264707
95	9:16011896:C:G	rs10810514	9	16011896	1.4232e-07	15537508	16053793	459	389	1	rs10810514	1	rs10810514
96	9:16681762:C:G	rs3850444	9	16681762	1.09284e-15	16680138	16805155	140	124	5	rs3850444;rs1538101;rs7031229;rs11793056;rs10810636	1	rs3850444
97	9:83583217:C:T	rs72736052	9	83583217	9.84492e-09	83475228	83712029	145	110	4	rs72736052;rs76514437;rs11138928;rs727433	1	rs72736052
98	9:98224360:C:G	rs2274692	9	98224360	2.55295e-08	98216876	98280656	30	20	1	rs2274692	1	rs2274692
99	9:113658671:A:G	rs10817108	9	113658671	1.32957e-12	113648136	113787141	106	82	4	rs10817108;rs12380171;rs10980675;rs7864606	1	rs10817108
100	9:119093757:A:G	rs72754266	9	119093757	5.49095e-16	119053106	119403743	82	70	5	rs72754266;rs148004436;rs10817897;rs34499708;rs10983204	2	rs72754266;rs10817897
101	10:9071414:C:G	rs2397333	10	9071414	9.97205e-08	9040700	9215488	79	55	2	rs2397333;rs1149946	1	rs2397333
102	10:21799726:A:C	rs12256551	10	21799726	1.84088e-11	21766969	22288132	199	172	2	rs12256551;rs10764328	1	rs12256551
103	10:28950789:A:G	rs10826485	10	28950789	1.49722e-07	28848789	28971818	32	25	1	rs10826485	1	rs10826485
104	10:50318141:C:T	rs12240534	10	50318141	1.95975e-10	50210710	50381231	200	182	2	rs12240534;rs35905744	1	rs12240534
105	10:95039264:C:T	rs1222925	10	95039264	6.84803e-14	94570602	95064828	292	252	11	rs4919388;rs1536330;rs1927473;rs4918429;rs4918433;rs74149505;rs1222925;rs7915548;rs7894625;rs12769915;rs2761311	3	rs4919388;rs1927473;rs1222925
106	10:104509393:A:T	rs2801050	10	104509393	2.43343e-07	104245588	104543883	107	97	1	rs2801050	1	rs2801050
107	10:119299355:C:T	rs34306087	10	119299355	2.66049e-07	119260225	119322711	56	53	3	rs34306087;rs758570;rs721407	1	rs34306087
108	10:126551900:A:C	rs2559509	10	126551900	3.45951e-08	126418782	126556015	49	43	1	rs2559509	1	rs2559509
109	10:131360468:C:T	rs483959	10	131360468	1.61828e-08	131329533	131449487	49	38	2	rs483959;rs12247354	1	rs483959
110	11:44331509:C:G	rs3824915	11	44331509	5.38387e-10	44314372	44343675	22	22	2	rs3824915;rs3845266	1	rs3824915
111	11:74288922:A:G	rs4944906	11	74288922	1.27278e-07	74264894	74384837	118	99	1	rs4944906	1	rs4944906
112	11:95320986:A:G	rs11021233	11	95320986	9.42896e-11	95274265	95327374	28	26	1	rs11021233	1	rs11021233
113	11:110947521:A:T	rs73015136	11	110947521	5.32465e-14	110861762	111042339	237	172	4	rs161138;rs7942875;rs73015136;rs728059	2	rs161138;rs73015136
114	11:130278210:C:T	rs3740888	11	130278210	2.00557e-14	130266117	130297957	19	19	2	rs3740888;rs7120276	1	rs3740888
115	12:28333108:C:T	rs2078017	12	28333108	2.37098e-39	28193582	28740649	1065	941	20	rs10843086;rs11049315;rs722885;rs10843091;rs17603585;rs58620740;rs926150;rs12810398;rs7969946;rs6487672;rs7977418;rs2078017;rs11049327;rs10843090;rs405394;rs10843109;rs12813778;rs11049502;rs17434556;rs10843209	3	rs10843086;rs17603585;rs2078017
116	12:53698874:G:T	rs6580945	12	53698874	1.18283e-09	53649874	53752204	67	57	1	rs6580945	1	rs6580945
117	12:65905126:C:T	rs79487293	12	65905126	7.06266e-25	65894817	65917502	20	19	3	rs79487293;rs7306322;rs11175799	1	rs79487293
118	12:78288811:C:T	rs2619062	12	78288811	9.39277e-13	78288587	78324219	8	6	1	rs2619062	1	rs2619062
119	12:79925802:A:G	rs11614730	12	79925802	1.18673e-14	79811429	80114135	187	156	2	rs11614730;rs2430865	1	rs11614730
120	12:84123772:A:G	rs936454	12	84123772	5.05187e-07	83938153	84132104	266	18	1	rs936454	1	rs936454
121	12:102846020:A:G	rs11111278	12	102846020	3.75664e-14	102324872	102942969	265	210	5	rs4301837;rs11111278;rs11111162;rs9308315;rs11111293	2	rs4301837;rs11111278
122	12:106476805:C:T	rs12146713	12	106476805	1.85145e-63	106365661	106510413	187	170	7	rs75436288;rs12146713;rs2436623;rs12369969;rs753923;rs3782690;rs1896364	2	rs75436288;rs12146713
123	13:47172275:G:T	rs7995870	13	47172275	6.75988e-11	47148843	47247985	80	66	1	rs7995870	1	rs7995870
124	13:100792734:C:T	rs6491545	13	100792734	1.1947e-10	100788585	101045359	50	42	2	rs6491545;rs2254579	1	rs6491545
125	13:103928007:A:T	rs1529276	13	103928007	6.26519e-10	103903542	103965926	46	42	1	rs1529276	1	rs1529276
126	14:53953850:C:T	rs61986158	14	53953850	1.05881e-09	53917808	53989447	33	30	1	rs61986158	1	rs61986158
127	14:54417522:A:G	rs17563	14	54417522	1.29077e-08	54410919	54431575	23	20	2	rs17563;rs2761887	1	rs17563
128	14:59072226:G:T	rs186347	14	59072226	1.14424e-08	59064730	59092075	15	14	1	rs186347	1	rs186347
129	14:59654649:C:T	rs4901906	14	59654649	1.46819e-14	59585670	60034073	371	245	5	rs4901906;rs4898978;rs11158250;rs12896930;rs1752436	2	rs4901906;rs12896930
130	14:69035425:A:G	rs8007194	14	69035425	5.70594e-07	69028532	69048572	6	4	1	rs8007194	1	rs8007194
131	14:75434806:A:G	rs174997	14	75434806	2.88576e-07	75416000	75667921	115	95	1	rs174997	1	rs174997
132	14:91984538:C:T	rs11160010	14	91984538	1.54604e-14	91871672	92057960	169	139	2	rs11160010;rs1742546	1	rs11160010
133	14:92437101:A:G	rs8022065	14	92437101	1.08399e-08	92418168	92559678	81	72	1	rs8022065	1	rs8022065
134	14:93118229:C:T	rs117068593	14	93118229	8.82724e-12	93069980	93118229	40	37	2	rs117068593;rs11627032	1	rs117068593
135	15:39635124:C:T	rs1440802	15	39635124	7.14908e-07	39631771	39647894	15	10	1	rs1440802	1	rs1440802
136	15:56120721:C:T	rs2899593	15	56120721	4.20523e-09	55917066	56321602	103	17	2	rs12373006;rs2899593	2	rs12373006;rs2899593
137	15:58318757:C:T	rs12914414	15	58318757	2.13771e-28	58189012	58433369	308	286	8	rs12914414;rs1441822;rs76801888;rs7165247;rs6493979;rs4646572;rs4412919;rs12911610	1	rs12914414
138	15:68628163:C:T	rs2306022	15	68628163	7.98515e-09	68611051	68628163	7	7	1	rs2306022	1	rs2306022
139	15:84516904:A:G	rs11853949	15	84516904	1.31733e-09	84439820	84698064	160	144	3	rs11853949;rs7162542;rs713468	1	rs11853949
140	15:85693016:A:G	rs2342118	15	85693016	8.56923e-12	85529772	85721992	209	181	3	rs2342118;rs7177110;rs8039260	1	rs2342118
141	16:2155297:A:G	rs9934488	16	2155297	3.42264e-07	2132731	2199788	46	9	1	rs9934488	1	rs9934488
142	16:4323967:C:T	rs3747570	16	4323967	3.87933e-11	4281391	4353432	36	33	1	rs3747570	1	rs3747570
143	16:79167309:G:T	rs12716869	16	79167309	1.87118e-07	79157216	79170024	28	7	1	rs12716869	1	rs12716869
144	16:87225101:A:G	rs9937293	16	87225101	4.05725e-63	87177762	87352184	182	168	15	rs4843536;rs11864791;rs12051384;rs11117251;rs9937293;rs55679521;rs11641115;rs4843549;rs7500241;rs62056161;rs9940975;rs75675526;rs28731464;rs1966575;rs8050099	3	rs4843536;rs12051384;rs9937293
145	16:88292353:C:G	rs7499083	16	88292353	2.30854e-07	88281821	88292754	34	31	1	rs7499083	1	rs7499083
146	17:926359:A:C	rs2663344	17	926359	3.61148e-13	925304	928078	7	7	1	rs2663344	1	rs2663344
147	17:2114068:A:T	rs58146172	17	2114068	8.75681e-17	1940232	2246038	420	377	11	rs72815304;rs1131600;rs8067305;rs78801578;rs2641431;rs10852923;rs10445300;rs28611065;rs8081273;rs58146172;rs28601570	2	rs72815304;rs58146172
148	17:27948844:C:T	rs3760456	17	27948844	7.75425e-15	27935546	28551665	468	400	3	rs3760456;rs3794730;rs11080121	1	rs3760456
149	17:35257012:C:G	rs1874583	17	35257012	5.04012e-14	35239551	35261073	17	8	2	rs1874583;rs13380816	1	rs1874583
150	17:42290015:A:G	rs2855818	17	42290015	8.6565e-08	42181796	42339303	137	52	2	rs2855818;rs4793084	1	rs2855818
151	17:43153006:A:G	rs8074938	17	43153006	7.85525e-10	43101281	43188117	58	53	1	rs8074938	1	rs8074938
152	17:44324185:A:G	rs1706725	17	44324185	3.28458e-15	43463493	44863413	3417	3065	16	rs11656151;rs242947;rs2435206;rs713522;rs9910284;rs8064802;17:44265839_C_T;17:44291980_G_A;rs3809857;rs199500;rs12452789;rs1706725;rs113100008;rs8075654;rs34186148;rs9899833	3	rs11656151;rs12452789;rs1706725
153	17:64078938:A:G	rs4390627	17	64078938	6.7681e-08	63904429	64124492	764	682	1	rs4390627	1	rs4390627
154	17:68059706:C:G	rs78074080	17	68059706	3.55256e-29	68025457	68090207	45	37	3	rs78074080;rs180163;rs180181	1	rs78074080
155	17:69149543:C:G	rs9899201	17	69149543	4.4027e-11	69104938	69241892	320	286	2	rs9899201;rs2058085	1	rs9899201
156	18:57386303:A:G	rs1791316	18	57386303	3.31601e-10	57378836	57404979	17	17	1	rs1791316	1	rs1791316
157	19:18020447:A:G	rs78990594	19	18020447	8.8167e-08	18020447	18039041	3	3	1	rs78990594	1	rs78990594
158	20:6609610:G:T	rs200744777	20	6609610	2.44983e-29	6407511	6635509	344	329	8	rs200744777;rs6140000;rs6140007;rs1321440;rs1884899;rs4239767;rs6054382;rs979012	1	rs200744777
159	20:7110840:A:C	rs1124471	20	7110840	1.2857e-22	7085233	7202161	120	104	2	rs1124471;rs142092	1	rs1124471
160	20:10551553:C:T	rs857000	20	10551553	1.3965e-07	10456485	10620386	122	100	1	rs857000	1	rs857000
161	20:11313166:A:C	rs17800232	20	11313166	5.16479e-08	11262249	11534388	51	48	1	rs17800232	1	rs17800232
162	20:21894005:C:T	rs6047716	20	21894005	6.39868e-14	21758674	22263293	548	490	5	rs6047716;rs6082511;rs201583;rs708996;rs12329414	1	rs6047716
163	20:34025756:A:G	rs143384	20	34025756	1.12598e-08	33890061	34026138	135	116	1	rs143384	1	rs143384
164	20:36841251:A:G	rs1053932	20	36841251	1.40739e-10	36828890	36849088	30	29	1	rs1053932	1	rs1053932
165	20:38552107:A:T	rs2224539	20	38552107	2.58768e-11	38475982	38566077	19	17	1	rs2224539	1	rs2224539
166	20:39913632:C:G	rs2179372	20	39913632	2.25356e-09	39647516	39970544	102	14	2	rs2179372;rs6124341	1	rs2179372
167	20:52448936:C:G	rs6097618	20	52448936	2.53962e-07	52425577	52468999	34	25	1	rs6097618	1	rs6097618
168	22:21216695:A:C	rs165598	22	21216695	4.69689e-07	21022869	21270823	272	238	1	rs165598	1	rs165598
