## Supplementary Data 2 for "Efficient multi-phenotype genome-wide analysis identifies genetic associations for unsupervised deep-learning-derived high-dimensional brain imaging phenotypes"

### Sheet: T1_minP_replicated_loci
T1 replicated locus list (minP)
GenomicLocus	uniqID	rsID	chr	pos	p	start	end	nSNPs	nGWASSNPs	nIndSigSNPs	IndSigSNPs	nLeadSNPs	LeadSNPs
1	1:47980916:G:T	rs6658111	1	47980916	6.66641e-11	47974123	47980916	2	2	1	rs6658111	1	rs6658111
2	1:215137222:A:C	rs6540873	1	215137222	8.65812e-07	215134041	215153067	20	3	1	rs6540873	1	rs6540873
3	2:18702074:A:G	rs7579323	2	18702074	1.22792e-07	18702074	18722424	9	2	1	rs7579323	1	rs7579323
4	2:65950604:C:T	rs7576487	2	65950604	8.55793e-09	65937041	65999623	77	65	3	rs7576487;rs10203155;rs1549022	1	rs7576487
5	2:71954468:A:G	rs6760396	2	71954468	3.26418e-09	71943247	72003083	51	43	1	rs6760396	1	rs6760396
6	3:89500196:A:T	rs73139276	3	89500196	6.13702e-08	89384121	90010903	287	246	3	rs73139276;rs7650184;rs1520594	1	rs73139276
7	3:138696439:C:T	rs9809852	3	138696439	9.48795e-07	138696439	138696439	1	1	1	rs9809852	1	rs9809852
8	3:177303610:A:G	rs2133595	3	177303610	5.76031e-10	177271932	177345126	160	140	4	rs2133595;rs552757;rs9825151;rs4857719	1	rs2133595
9	3:190650833:A:G	rs61067594	3	190650833	3.88622e-11	190591418	190678438	206	162	2	rs61067594;rs13060312	2	rs61067594;rs13060312
10	4:145599908:A:G	rs2131354	4	145599908	7.48791e-08	145523071	145658286	118	47	1	rs2131354	1	rs2131354
11	6:39535223:A:G	rs9471128	6	39535223	1.17285e-06	39464712	39630464	63	35	1	rs9471128	1	rs9471128
12	6:44780978:A:G	rs562016	6	44780978	1.79182e-07	44685610	45301070	121	75	1	rs562016	1	rs562016
13	6:126815604:A:C	rs9398810	6	126815604	9.9711e-09	126659043	127185801	265	226	2	rs9398810;rs6569466	1	rs9398810
14	7:19619643:A:T	rs7805790	7	19619643	2.848e-09	19548842	19647439	237	221	2	rs7805790;rs4719565	1	rs7805790
15	7:33341081:A:G	rs28789535	7	33341081	1.43473e-08	33166801	33529975	58	51	2	rs28789535;rs1419912	1	rs28789535
16	7:96212308:A:T	rs79836318	7	96212308	9.86172e-12	96120292	96327941	160	114	2	rs79836318;rs6943323	1	rs79836318
17	7:101000802:C:T	rs6943255	7	101000802	2.50022e-08	100939488	101032269	147	113	1	rs6943255	1	rs6943255
18	7:121033121:C:T	rs7776725	7	121033121	1.6737e-15	120869561	121033191	148	137	6	rs7776725;rs4731009;rs17509082;rs2707520;rs10231005;rs2908004	1	rs7776725
19	8:120013276:C:T	rs4424296	8	120013276	2.03044e-12	119825558	120063542	213	86	4	rs4424296;rs2087998;rs2073617;rs1385500	1	rs4424296
20	9:113649502:C:T	rs10817103	9	113649502	1.25778e-07	113648136	113739301	77	6	2	rs10817103;rs4556147	1	rs10817103
21	9:119093757:A:G	rs72754266	9	119093757	7.02604e-06	119053106	119098518	5	3	1	rs72754266	1	rs72754266
22	10:21799726:A:C	rs12256551	10	21799726	5.86377e-07	21766969	22287419	153	10	1	rs12256551	1	rs12256551
23	10:94945263:C:T	rs374000043	10	94945263	7.5521e-06	94901561	94960859	9	7	1	rs374000043	1	rs374000043
24	11:95308854:A:T	rs11021221	11	95308854	7.67041e-14	95274265	95327374	36	33	2	rs11021221;rs11021212	1	rs11021221
25	12:28239574:G:T	rs10843092	12	28239574	5.34803e-09	28194223	28740649	1019	791	10	rs10843092;rs11049323;rs722885;rs11049353;rs1904387;rs10843104;rs7316831;rs4931083;rs1511549;rs7312574	2	rs10843092;rs7312574
26	12:65905126:C:T	rs79487293	12	65905126	1.81777e-13	65894817	65915317	14	10	2	rs79487293;rs6581641	1	rs79487293
27	12:106476805:C:T	rs12146713	12	106476805	2.37556e-19	106443251	106510413	17	17	3	rs12146713;rs12369969;rs10778458	1	rs12146713
28	14:59624317:C:T	rs4901904	14	59624317	3.14404e-10	59585932	59669948	53	37	1	rs4901904	1	rs4901904
29	15:58359787:C:T	rs3809535	15	58359787	1.67229e-09	58189012	58377913	176	163	3	rs3809535;rs1441822;rs76801888	1	rs3809535
30	16:87227046:G:T	rs12920553	16	87227046	4.99016e-18	87211963	87264534	110	91	7	rs12920553;rs11641115;rs11860417;rs1108048;rs10863183;rs28655023;rs9940975	1	rs12920553
31	20:10741175:A:T	rs6134023	20	10741175	7.17783e-06	10739837	10765986	9	3	1	rs6134023	1	rs6134023
32	20:34004767:C:T	rs62210593	20	34004767	4.22578e-07	33887955	34026138	159	138	1	rs62210593	1	rs62210593

### Sheet: T2_minP_replicated_loci
T2 replicated locus list (minP)
GenomicLocus	uniqID	rsID	chr	pos	p	start	end	nSNPs	nGWASSNPs	nIndSigSNPs	IndSigSNPs	nLeadSNPs	LeadSNPs
1	1:2797856:C:T	rs10797342	1	2797856	3.91123e-07	2794253	2800354	9	7	1	rs10797342	1	rs10797342
2	1:47980916:G:T	rs6658111	1	47980916	8.43028e-11	47974123	47980916	2	2	1	rs6658111	1	rs6658111
3	2:18714968:C:G	rs4832603	2	18714968	3.51821e-06	18702074	18722424	10	8	1	rs4832603	1	rs4832603
4	2:65983015:C:G	rs2860911	2	65983015	4.78429e-11	65937041	66006558	81	72	4	rs2860911;rs6546180;rs11126056;rs12614005	1	rs2860911
5	2:71954468:A:G	rs6760396	2	71954468	1.25285e-07	71943247	72003083	51	41	1	rs6760396	1	rs6760396
6	3:66045563:C:T	rs28605387	3	66045563	2.7554e-06	66027343	66072238	63	32	1	rs28605387	1	rs28605387
7	6:39529244:A:C	rs6907077	6	39529244	1.61884e-08	39464712	39630464	63	46	1	rs6907077	1	rs6907077
8	6:44799657:A:G	rs1402599	6	44799657	6.01619e-09	44645736	45356983	273	88	3	rs1402599;rs227840;rs3799970	1	rs1402599
9	6:126727908:G:T	rs4897178	6	126727908	1.5876e-15	126623947	127185801	291	247	3	rs4897178;rs4897175;rs1337736	1	rs4897178
10	6:131313416:C:T	rs9375791	6	131313416	2.81254e-06	131276466	131394554	38	7	1	rs9375791	1	rs9375791
11	7:19611149:A:G	rs714392	7	19611149	8.34218e-12	19548842	19652356	289	268	2	rs714392;rs917920	1	rs714392
12	7:33237489:C:T	rs10254116	7	33237489	1.02043e-06	33166801	33344749	42	29	1	rs10254116	1	rs10254116
13	7:96184838:A:C	rs202234762	7	96184838	3.85176e-12	96116813	96254519	126	115	1	rs202234762	1	rs202234762
14	7:101041758:A:C	rs6947185	7	101041758	4.33796e-08	100981247	101088697	115	72	4	rs6947185;rs35004829;rs4729705;rs12532276	1	rs6947185
15	7:120979089:C:T	rs2707466	7	120979089	3.39779e-10	120750159	121033191	320	234	8	rs1917117;rs12666947;rs798914;rs798903;rs17509082;rs2707466;rs10234624;rs3779381	2	rs1917117;rs2707466
16	7:151498679:C:T	rs4128399	7	151498679	1.97371e-06	151498679	151504459	2	2	1	rs4128399	1	rs4128399
17	8:108414618:C:T	rs1283690	8	108414618	2.82138e-07	108393799	108421947	37	29	1	rs1283690	1	rs1283690
18	8:120040263:C:G	rs7004459	8	120040263	5.12372e-08	119858126	120063542	198	99	3	rs7004459;rs2055101;rs1485303	1	rs7004459
19	9:113648136:A:G	rs532803	9	113648136	4.40087e-06	113648136	113677755	38	33	1	rs532803	1	rs532803
20	10:27876397:C:G	rs7074558	10	27876397	1.99459e-06	27865221	27893420	35	2	1	rs7074558	1	rs7074558
21	10:94901561:C:T	rs12248367	10	94901561	9.98015e-10	94874110	95064828	201	146	6	rs12248367;rs10882156;rs114690316;rs4918429;rs11187334;rs1222925	2	rs12248367;rs114690316
22	10:100017453:G:T	rs1983864	10	100017453	3.9079e-06	99824323	100026791	73	20	1	rs1983864	1	rs1983864
23	11:110947521:A:T	rs73015136	11	110947521	1.25742e-08	110945939	111040637	57	21	1	rs73015136	1	rs73015136
24	12:28322218:A:G	rs11049390	12	28322218	1.33226e-17	28194223	28740649	1024	823	10	rs11049390;rs10843083;rs1479488;rs75547058;rs11049353;rs7312588;rs6487672;rs7316831;rs7971717;rs10843209	1	rs11049390
25	12:65905126:C:T	rs79487293	12	65905126	1.30819e-11	65905126	65905126	1	1	1	rs79487293	1	rs79487293
26	12:102846020:A:G	rs11111278	12	102846020	7.521e-08	102394872	102866638	155	92	1	rs11111278	1	rs11111278
27	12:106476805:C:T	rs12146713	12	106476805	3.90173e-14	106443251	106510413	10	10	2	rs12146713;rs12369969	1	rs12146713
28	15:58252277:C:T	rs4646635	15	58252277	2.26865e-11	58189012	58384199	284	260	6	rs4646635;rs4080;rs7173078;rs79060358;rs2704197;rs8029919	1	rs4646635
29	16:87235916:A:G	rs4240791	16	87235916	5.3402e-12	87221841	87264534	91	82	6	rs4240791;rs9888792;rs7500241;rs62056161;rs12919133;rs62056167	1	rs4240791
30	17:68090207:C:T	rs11867479	17	68090207	5.18134e-09	68054190	68090207	6	1	1	rs11867479	1	rs11867479
31	20:33972948:A:G	rs4911180	20	33972948	2.3382e-06	33887955	34026138	159	138	1	rs4911180	1	rs4911180
