## Supplementary Data 5 for "Efficient multi-phenotype genome-wide analysis identifies genetic associations for unsupervised deep-learning-derived high-dimensional brain imaging phenotypes"

### Sheet: T1_JAGWAS_GS_enrichment
T1 gene set enrichment results (JAGWAS vs minP)
Category	GeneSet	N_genes	N_overlap	p	adjP	minP	minP_adjP
GO_bp	GOBP_NEGATIVE_REGULATION_OF_RESPONSE_TO_STIMULUS	1624	72	1.70123e-09	1.31862e-05	0.118872	1
GO_bp	GOBP_NEGATIVE_REGULATION_OF_SIGNALING	1357	62	8.71608e-09	6.75583e-05	0.0659172	1
GO_bp	GOBP_ANIMAL_ORGAN_MORPHOGENESIS	997	50	1.51679e-08	0.000117567	0.0214183	1
GO_bp	GOBP_NEUROGENESIS	1611	68	3.5353e-08	0.000274021	0.0136179	1
GO_bp	GOBP_GENERATION_OF_NEURONS	1392	61	5.24333e-08	0.00040641	0.00633512	1
GO_bp	GOBP_EMBRYONIC_ORGAN_DEVELOPMENT	441	28	2.72383e-07	0.00211124	0.159181	1
GO_bp	GOBP_HINDLIMB_MORPHOGENESIS	34	8	4.1533e-07	0.00321922	1	1
GO_bp	GOBP_EMBRYONIC_MORPHOGENESIS	592	33	4.71595e-07	0.00365533	0.0700553	1
GO_bp	GOBP_REGULATION_OF_NEURON_DIFFERENTIATION	188	17	5.48629e-07	0.00425243	0.0370448	1
GO_bp	GOBP_OSTEOBLAST_DIFFERENTIATION	234	19	6.31478e-07	0.00489458	1	1
GO_bp	GOBP_NEGATIVE_REGULATION_OF_CELLULAR_COMPONENT_ORGANIZATION	689	36	6.62916e-07	0.00513826	0.306485	1
GO_bp	GOBP_CARDIAC_EPITHELIAL_TO_MESENCHYMAL_TRANSITION	37	8	8.35428e-07	0.0064754	1	1
GO_bp	GOBP_EMBRYONIC_ORGAN_MORPHOGENESIS	286	21	8.5906e-07	0.00665858	0.0778848	1
GO_bp	GOBP_REGULATION_OF_ANATOMICAL_STRUCTURE_MORPHOGENESIS	895	42	1.30056e-06	0.0100807	0.0554339	1
GO_bp	GOBP_CELL_MORPHOGENESIS	903	42	1.63112e-06	0.0126428	0.178258	1
GO_bp	GOBP_SKELETAL_SYSTEM_DEVELOPMENT	521	29	2.42082e-06	0.0187638	0.009717	1
GO_bp	GOBP_ESTABLISHMENT_OF_PROTEIN_LOCALIZATION	1603	62	2.85721e-06	0.0221462	0.0422142	1
GO_bp	GOBP_HEART_DEVELOPMENT	584	31	2.9041e-06	0.0225097	1	1
GO_bp	GOBP_PATTERN_SPECIFICATION_PROCESS	453	26	4.65675e-06	0.0360945	1	1

### Sheet: T2_JAGWAS_GS_enrichment
T2 gene set enrichment results (JAGWAS vs minP)
Category	GeneSet	N_genes	N_overlap	p	adjP	minP	minP_adjP
GO_bp	GOBP_SKELETAL_SYSTEM_DEVELOPMENT	522	30	5.29389e-08	0.00041033	0.0125724	1
GO_bp	GOBP_HINDLIMB_MORPHOGENESIS	34	8	1.55278e-07	0.00120356	1	1
GO_bp	GOBP_CARTILAGE_DEVELOPMENT	196	17	1.62562e-07	0.00126002	1	1
GO_bp	GOBP_NUCLEOSOME_ORGANIZATION	99	12	3.04768e-07	0.00236226	1	1
GO_bp	GOBP_REGULATION_OF_ANATOMICAL_STRUCTURE_MORPHOGENESIS	899	40	3.37657e-07	0.00261718	0.20343	1
GO_bp	GOBP_OSTEOBLAST_DIFFERENTIATION	236	18	4.8276e-07	0.00374188	0.0625694	1
GO_bp	GOBP_NEGATIVE_REGULATION_OF_SIGNALING	1367	52	7.34801e-07	0.00569544	0.0850796	1
GO_bp	GOBP_NEGATIVE_REGULATION_OF_RESPONSE_TO_STIMULUS	1640	59	7.73574e-07	0.00599597	0.0605087	1
GO_bp	GOBP_OSSIFICATION	411	24	8.77343e-07	0.00680029	0.0340796	1
GO_bp	GOBP_ANIMAL_ORGAN_MORPHOGENESIS	1001	41	1.98072e-06	0.0153526	0.250443	1
GO_bp	GOBP_CARDIAC_EPITHELIAL_TO_MESENCHYMAL_TRANSITION	37	7	4.55438e-06	0.035301	1	1
GO_bp	GOBP_PROTEIN_DNA_COMPLEX_SUBUNIT_ORGANIZATION	203	15	6.36748e-06	0.0493544	1	1
		s
