## Supplementary Data 6 for "Efficient multi-phenotype genome-wide analysis identifies genetic associations for unsupervised deep-learning-derived high-dimensional brain imaging phenotypes"

### Sheet: T1_JAGWAS_minP_TissueEnrichment
T1 tissue enrichment results (JAGWAS )										T1 tissue enrichment results (minP)
Category	GeneSet	N_genes	N_overlap	p	adjP	system				Category	GeneSet	N_genes	N_overlap	p	adjP	system
DEG.twoside	Adipose_Subcutaneous	3574	80	0.0340667	1	Adipose Tissue				DEG.twoside	Adipose_Subcutaneous	3574	38	0.0345622	1	Adipose Tissue
DEG.twoside	Adipose_Visceral_Omentum	3389	71	0.12779	1	Adipose Tissue				DEG.twoside	Adipose_Visceral_Omentum	3389	37	0.026033	1	Adipose Tissue
DEG.twoside	Adrenal_Gland	4942	124	0.000119821	0.00647032	Endocrine System				DEG.twoside	Adrenal_Gland	4942	59	0.000561389	0.030315	Endocrine System
DEG.twoside	Artery_Aorta	4192	102	0.00155282	0.0838525	Cardiovascular System				DEG.twoside	Artery_Aorta	4192	45	0.018815	1	Cardiovascular System
DEG.twoside	Artery_Coronary	2964	83	6.47066e-05	0.00349416	Cardiovascular System				DEG.twoside	Artery_Coronary	2964	36	0.00609407	0.32908	Cardiovascular System
DEG.twoside	Artery_Tibial	4657	124	7.8896e-06	0.000426038	Cardiovascular System				DEG.twoside	Artery_Tibial	4657	61	3.15e-05	0.00169944	Cardiovascular System
DEG.twoside	Bladder	944	40	9.94671e-07	5.37122e-05	Urinary System				DEG.twoside	Bladder	944	15	0.00836091	0.451489	Urinary System
DEG.twoside	Brain_Amygdala	9473	237	7.21751e-09	3.89746e-07	Nervous System				DEG.twoside	Brain_Amygdala	9473	116	1.75e-08	9.47e-07	Nervous System
DEG.twoside	Brain_Anterior_cingulate_cortex_BA24	9004	214	4.38382e-06	0.000236726	Nervous System				DEG.twoside	Brain_Anterior_cingulate_cortex_BA24	9004	100	4.3e-05	0.00231978	Nervous System
DEG.twoside	Brain_Caudate_basal_ganglia	9050	227	1.64531e-08	8.88465e-07	Nervous System				DEG.twoside	Brain_Caudate_basal_ganglia	9050	113	1.03e-08	5.55e-07	Nervous System
DEG.twoside	Brain_Cerebellar_Hemisphere	8866	185	0.0199144	1	Nervous System				DEG.twoside	Brain_Cerebellar_Hemisphere	8866	83	0.0383416	1	Nervous System
DEG.twoside	Brain_Cerebellum	8848	192	0.0031783	0.171628	Nervous System				DEG.twoside	Brain_Cerebellum	8848	89	0.0044394	0.239727	Nervous System
DEG.twoside	Brain_Cortex	8328	199	8.73311e-06	0.000471588	Nervous System				DEG.twoside	Brain_Cortex	8328	94	4.63e-05	0.00249779	Nervous System
DEG.twoside	Brain_Frontal_Cortex_BA9	8125	194	1.30128e-05	0.000702689	Nervous System				DEG.twoside	Brain_Frontal_Cortex_BA9	8125	88	0.000436081	0.0235484	Nervous System
DEG.twoside	Brain_Hippocampus	9433	227	6.05769e-07	3.27115e-05	Nervous System				DEG.twoside	Brain_Hippocampus	9433	111	4.81e-07	2.6e-05	Nervous System
DEG.twoside	Brain_Hypothalamus	8404	208	3.24389e-07	1.7517e-05	Nervous System				DEG.twoside	Brain_Hypothalamus	8404	96	2.15e-05	0.00115916	Nervous System
DEG.twoside	Brain_Nucleus_accumbens_basal_ganglia	8837	212	2.54305e-06	0.000137325	Nervous System				DEG.twoside	Brain_Nucleus_accumbens_basal_ganglia	8837	102	5.66e-06	0.000305674	Nervous System
DEG.twoside	Brain_Putamen_basal_ganglia	9504	239	3.51163e-09	1.89628e-07	Nervous System				DEG.twoside	Brain_Putamen_basal_ganglia	9504	120	9.55e-10	5.16e-08	Nervous System
DEG.twoside	Brain_Spinal_cord_cervical_c-1	7262	165	0.00101124	0.054607	Nervous System				DEG.twoside	Brain_Spinal_cord_cervical_c-1	7262	79	0.000897913	0.0484873	Nervous System
DEG.twoside	Brain_Substantia_nigra	8789	217	1.73738e-07	9.38186e-06	Nervous System				DEG.twoside	Brain_Substantia_nigra	8789	102	4.36e-06	0.00023567	Nervous System
DEG.twoside	Breast_Mammary_Tissue	2862	70	0.00795397	0.429514	Reproductive System				DEG.twoside	Breast_Mammary_Tissue	2862	32	0.0282344	1	Reproductive System
DEG.twoside	Cells_Cultured_fibroblasts	6459	164	2.69639e-06	0.000145605	Other				DEG.twoside	Cells_Cultured_fibroblasts	6459	78	3.06e-05	0.00164971	Other
DEG.twoside	Cells_EBV-transformed_lymphocytes	7319	153	0.0342816	1	Other				DEG.twoside	Cells_EBV-transformed_lymphocytes	7319	68	0.0715171	1	Other
DEG.twoside	Cervix_Ectocervix	194	8	0.0271934	1	Reproductive System				DEG.twoside	Cervix_Ectocervix	194	4	0.0682136	1	Reproductive System
DEG.twoside	Cervix_Endocervix	1830	68	2.52735e-08	1.36477e-06	Reproductive System				DEG.twoside	Cervix_Endocervix	1830	32	2.09e-05	0.0011277	Reproductive System
DEG.twoside	Colon_Sigmoid	3271	87	0.000246059	0.0132872	Digestive System				DEG.twoside	Colon_Sigmoid	3271	42	0.00105382	0.0569063	Digestive System
DEG.twoside	Colon_Transverse	2993	71	0.0145746	0.787028	Digestive System				DEG.twoside	Colon_Transverse	2993	30	0.102959	1	Digestive System
DEG.twoside	Esophagus_Gastroesophageal_Junction	2798	82	1.47377e-05	0.000795833	Digestive System				DEG.twoside	Esophagus_Gastroesophageal_Junction	2798	36	0.00240869	0.130069	Digestive System
DEG.twoside	Esophagus_Mucosa	5747	151	1.14657e-06	6.19149e-05	Digestive System				DEG.twoside	Esophagus_Mucosa	5747	66	0.00069553	0.0375586	Digestive System
DEG.twoside	Esophagus_Muscularis	3034	91	1.78181e-06	9.62178e-05	Digestive System				DEG.twoside	Esophagus_Muscularis	3034	37	0.00508446	0.274561	Digestive System
DEG.twoside	Fallopian_Tube	477	24	9.85955e-06	0.000532415	Reproductive System				DEG.twoside	Fallopian_Tube	477	5	0.324619	1	Reproductive System
DEG.twoside	Heart_Atrial_Appendage	9083	205	0.000235064	0.0126935	Cardiovascular System				DEG.twoside	Heart_Atrial_Appendage	9083	107	9.12e-07	4.93e-05	Cardiovascular System
DEG.twoside	Heart_Left_Ventricle	9945	234	2.21753e-06	0.000119747	Cardiovascular System				DEG.twoside	Heart_Left_Ventricle	9945	124	8.32e-10	4.49e-08	Cardiovascular System
DEG.twoside	Kidney_Cortex	6861	165	5.80847e-05	0.00313658	Urinary System				DEG.twoside	Kidney_Cortex	6861	78	0.000245281	0.0132452	Urinary System
DEG.twoside	Kidney_Medulla	95	4	0.0972805	1	Urinary System				DEG.twoside	Kidney_Medulla	95	1	0.52943	1	Urinary System
DEG.twoside	Liver	9474	230	2.23014e-07	1.20427e-05	Digestive System				DEG.twoside	Liver	9474	109	2.24e-06	0.000121156	Digestive System
DEG.twoside	Lung	4899	125	5.31065e-05	0.00286775	Cardiovascular System				DEG.twoside	Lung	4899	58	0.000781945	0.042225	Cardiovascular System
DEG.twoside	Minor_Salivary_Gland	3524	88	0.00162015	0.087488	Immune System				DEG.twoside	Minor_Salivary_Gland	3524	40	0.0116048	0.62666	Immune System
DEG.twoside	Muscle_Skeletal	7947	200	1.85467e-07	1.00152e-05	Musculoskeletal System				DEG.twoside	Muscle_Skeletal	7947	98	4.46e-07	2.41e-05	Musculoskeletal System
DEG.twoside	Nerve_Tibial	6675	150	0.00296021	0.159851	Reproductive System				DEG.twoside	Nerve_Tibial	6675	78	9.74e-05	0.00525942	Reproductive System
DEG.twoside	Ovary	7143	136	0.318625	1	Reproductive System				DEG.twoside	Ovary	7143	66	0.0828952	1	Reproductive System
DEG.twoside	Pancreas	10272	260	1.43606e-10	7.75472e-09	Digestive System				DEG.twoside	Pancreas	10272	122	3.36e-08	1.82e-06	Digestive System
DEG.twoside	Pituitary	7007	144	0.0638878	1	Endocrine System				DEG.twoside	Pituitary	7007	64	0.104449	1	Endocrine System
DEG.twoside	Prostate	4012	82	0.156545	1	Reproductive System				DEG.twoside	Prostate	4012	37	0.175903	1	Reproductive System
DEG.twoside	Skin_Not_Sun_Exposed_Suprapubic	5367	124	0.00298042	0.160943	Integumentary System				DEG.twoside	Skin_Not_Sun_Exposed_Suprapubic	5367	59	0.00406086	0.219287	Integumentary System
DEG.twoside	Skin_Sun_Exposed_Lower_leg	5221	125	0.000766153	0.0413723	Integumentary System				DEG.twoside	Skin_Sun_Exposed_Lower_leg	5221	57	0.005575	0.30105	Integumentary System
DEG.twoside	Small_Intestine_Terminal_Ileum	3844	105	1.65069e-05	0.000891373	Digestive System				DEG.twoside	Small_Intestine_Terminal_Ileum	3844	42	0.0177477	0.958374	Digestive System
DEG.twoside	Spleen	5968	129	0.0211697	1	Immune System				DEG.twoside	Spleen	5968	56	0.0869774	1	Immune System
DEG.twoside	Stomach	3563	101	5.29879e-06	0.000286135	Digestive System				DEG.twoside	Stomach	3563	44	0.00171835	0.0927912	Digestive System
DEG.twoside	Testis	15147	244	0.998261	1	Reproductive System				DEG.twoside	Testis	15147	109	0.924044	1	Reproductive System
DEG.twoside	Thyroid	6680	146	0.00947727	0.511773	Endocrine System				DEG.twoside	Thyroid	6680	78	9.99e-05	0.00539642	Endocrine System
DEG.twoside	Uterus	6358	156	3.61216e-05	0.00195056	Reproductive System				DEG.twoside	Uterus	6358	77	3.2e-05	0.00172578	Reproductive System
DEG.twoside	Vagina	3451	82	0.0084756	0.457682	Reproductive System				DEG.twoside	Vagina	3451	33	0.141445	1	Reproductive System
DEG.twoside	Whole_Blood	8691	202	4.48195e-05	0.00242025	Immune System				DEG.twoside	Whole_Blood	8691	87	0.00580074	0.31324	Immune System

### Sheet: T2_JAGWAS_minP_TissueEnrichment
T2 tissue enrichment results (JAGWAS )										T2 tissue enrichment results (minP)
Category	GeneSet	N_genes	N_overlap	p	adjP	system				Category	GeneSet	N_genes	N_overlap	p	adjP	system
DEG.twoside	Adipose_Subcutaneous	3608	78	0.00493664	0.266578	Adipose Tissue				DEG.twoside	Adipose_Subcutaneous	3574	9	0.0604764	1	Adipose Tissue
DEG.twoside	Adipose_Visceral_Omentum	3410	63	0.148937	1	Adipose Tissue				DEG.twoside	Adipose_Visceral_Omentum	3389	6	0.348742	1	Adipose Tissue
DEG.twoside	Adrenal_Gland	4971	107	0.00103653	0.0559726	Endocrine System				DEG.twoside	Adrenal_Gland	4942	10	0.152269	1	Endocrine System
DEG.twoside	Artery_Aorta	4216	92	0.00166265	0.0897831	Cardiovascular System				DEG.twoside	Artery_Aorta	4192	9	0.131684	1	Cardiovascular System
DEG.twoside	Artery_Coronary	2982	73	0.000245276	0.0132449	Cardiovascular System				DEG.twoside	Artery_Coronary	2964	9	0.0214072	1	Cardiovascular System
DEG.twoside	Artery_Tibial	4679	115	2.04e-06	0.000110249	Cardiovascular System				DEG.twoside	Artery_Tibial	4657	11	0.0566791	1	Cardiovascular System
DEG.twoside	Bladder	946	34	1.53e-05	0.000824874	Urinary System				DEG.twoside	Bladder	944	3	0.149636	1	Urinary System
DEG.twoside	Brain_Amygdala	9551	202	3.86e-06	0.000208587	Nervous System				DEG.twoside	Brain_Amygdala	9473	19	0.0510592	1	Nervous System
DEG.twoside	Brain_Anterior_cingulate_cortex_BA24	9084	180	0.000815786	0.0440524	Nervous System				DEG.twoside	Brain_Anterior_cingulate_cortex_BA24	9004	13	0.528627	1	Nervous System
DEG.twoside	Brain_Caudate_basal_ganglia	9123	200	3.09e-07	1.67e-05	Nervous System				DEG.twoside	Brain_Caudate_basal_ganglia	9050	17	0.113323	1	Nervous System
DEG.twoside	Brain_Cerebellar_Hemisphere	8939	155	0.168213	1	Nervous System				DEG.twoside	Brain_Cerebellar_Hemisphere	8866	12	0.634429	1	Nervous System
DEG.twoside	Brain_Cerebellum	8921	164	0.0306086	1	Nervous System				DEG.twoside	Brain_Cerebellum	8848	15	0.253576	1	Nervous System
DEG.twoside	Brain_Cortex	8400	169	0.000632339	0.0341463	Nervous System				DEG.twoside	Brain_Cortex	8328	11	0.666698	1	Nervous System
DEG.twoside	Brain_Frontal_Cortex_BA9	8200	163	0.00146727	0.0792324	Nervous System				DEG.twoside	Brain_Frontal_Cortex_BA9	8125	12	0.494139	1	Nervous System
DEG.twoside	Brain_Hippocampus	9516	196	3.67e-05	0.00197914	Nervous System				DEG.twoside	Brain_Hippocampus	9433	19	0.0490618	1	Nervous System
DEG.twoside	Brain_Hypothalamus	8475	184	2.71e-06	0.000146355	Nervous System				DEG.twoside	Brain_Hypothalamus	8404	16	0.113719	1	Nervous System
DEG.twoside	Brain_Nucleus_accumbens_basal_ganglia	8916	187	2.1e-05	0.00113419	Nervous System				DEG.twoside	Brain_Nucleus_accumbens_basal_ganglia	8837	12	0.62923	1	Nervous System
DEG.twoside	Brain_Putamen_basal_ganglia	9585	203	3.22e-06	0.000174003	Nervous System				DEG.twoside	Brain_Putamen_basal_ganglia	9504	18	0.0957858	1	Nervous System
DEG.twoside	Brain_Spinal_cord_cervical_c-1	7326	147	0.00193539	0.104511	Nervous System				DEG.twoside	Brain_Spinal_cord_cervical_c-1	7262	15	0.0711029	1	Nervous System
DEG.twoside	Brain_Substantia_nigra	8855	190	3.67e-06	0.000198414	Nervous System				DEG.twoside	Brain_Substantia_nigra	8789	19	0.0244007	1	Nervous System
DEG.twoside	Breast_Mammary_Tissue	2882	67	0.00171944	0.0928498	Reproductive System				DEG.twoside	Breast_Mammary_Tissue	2862	7	0.106714	1	Reproductive System
DEG.twoside	Cells_Cultured_fibroblasts	6497	135	0.000813779	0.0439441	Other				DEG.twoside	Cells_Cultured_fibroblasts	6459	20	0.000202786	0.0109504	Other
DEG.twoside	Cells_EBV-transformed_lymphocytes	7390	139	0.0249807	1	Other				DEG.twoside	Cells_EBV-transformed_lymphocytes	7319	14	0.134863	1	Other
DEG.twoside	Cervix_Ectocervix	196	7	0.0412863	1	Reproductive System				DEG.twoside	Cervix_Ectocervix	194	1	0.241574	1	Reproductive System
DEG.twoside	Cervix_Endocervix	1850	66	1.53e-09	8.28e-08	Reproductive System				DEG.twoside	Cervix_Endocervix	1830	7	0.0138138	0.745945	Reproductive System
DEG.twoside	Colon_Sigmoid	3287	79	0.000235352	0.012709	Digestive System				DEG.twoside	Colon_Sigmoid	3271	8	0.086686	1	Digestive System
DEG.twoside	Colon_Transverse	3008	61	0.0400923	1	Digestive System				DEG.twoside	Colon_Transverse	2993	5	0.422186	1	Digestive System
DEG.twoside	Esophagus_Gastroesophageal_Junction	2813	75	1.26e-05	0.00067799	Digestive System				DEG.twoside	Esophagus_Gastroesophageal_Junction	2798	5	0.365345	1	Digestive System
DEG.twoside	Esophagus_Mucosa	5785	133	8.61e-06	0.000464994	Digestive System				DEG.twoside	Esophagus_Mucosa	5747	20	3.6545e-05	0.00197343	Digestive System
DEG.twoside	Esophagus_Muscularis	3053	78	3.61e-05	0.00194986	Digestive System				DEG.twoside	Esophagus_Muscularis	3034	4	0.636786	1	Digestive System
DEG.twoside	Fallopian_Tube	482	19	0.000381513	0.0206017	Reproductive System				DEG.twoside	Fallopian_Tube	477	1	0.494945	1	Reproductive System
DEG.twoside	Heart_Atrial_Appendage	9164	189	5.28e-05	0.00285098	Cardiovascular System				DEG.twoside	Heart_Atrial_Appendage	9083	17	0.116442	1	Cardiovascular System
DEG.twoside	Heart_Left_Ventricle	10033	214	7.34e-07	3.96e-05	Cardiovascular System				DEG.twoside	Heart_Left_Ventricle	9945	22	0.00970973	0.524325	Cardiovascular System
DEG.twoside	Kidney_Cortex	6900	147	0.000130445	0.00704405	Urinary System				DEG.twoside	Kidney_Cortex	6861	17	0.009584	0.517536	Urinary System
DEG.twoside	Kidney_Medulla	95	2	0.457032	1	Urinary System				DEG.twoside	Kidney_Medulla	95	0	1	1	Urinary System
DEG.twoside	Liver	9559	211	5.74e-08	3.1e-06	Digestive System				DEG.twoside	Liver	9474	19	0.0511099	1	Digestive System
DEG.twoside	Lung	4971	110	0.000312041	0.0168502	Cardiovascular System				DEG.twoside	Lung	4899	10	0.14609	1	Cardiovascular System
DEG.twoside	Minor_Salivary_Gland	3541	80	0.00135159	0.0729861	Immune System				DEG.twoside	Minor_Salivary_Gland	3524	9	0.0561781	1	Immune System
DEG.twoside	Muscle_Skeletal	8019	187	9.66e-09	5.21e-07	Musculoskeletal System				DEG.twoside	Muscle_Skeletal	7947	18	0.0186687	1	Musculoskeletal System
DEG.twoside	Nerve_Tibial	6721	134	0.00420681	0.227168	Reproductive System				DEG.twoside	Nerve_Tibial	6675	12	0.223594	1	Reproductive System
DEG.twoside	Ovary	7200	122	0.300964	1	Reproductive System				DEG.twoside	Ovary	7143	8	0.828178	1	Reproductive System
DEG.twoside	Pancreas	10356	239	1.97e-11	1.06e-09	Digestive System				DEG.twoside	Pancreas	10272	21	0.0304762	1	Digestive System
DEG.twoside	Pituitary	7048	122	0.215505	1	Endocrine System				DEG.twoside	Pituitary	7007	16	0.0264988	1	Endocrine System
DEG.twoside	Prostate	4040	65	0.54537	1	Reproductive System				DEG.twoside	Prostate	4012	8	0.202587	1	Reproductive System
DEG.twoside	Skin_Not_Sun_Exposed_Suprapubic	5403	105	0.0239424	1	Integumentary System				DEG.twoside	Skin_Not_Sun_Exposed_Suprapubic	5367	13	0.0313802	1	Integumentary System
DEG.twoside	Skin_Sun_Exposed_Lower_leg	5261	107	0.00642282	0.346832	Integumentary System				DEG.twoside	Skin_Sun_Exposed_Lower_leg	5221	14	0.0106926	0.577401	Integumentary System
DEG.twoside	Small_Intestine_Terminal_Ileum	3894	85	0.00253571	0.136928	Digestive System				DEG.twoside	Small_Intestine_Terminal_Ileum	3844	7	0.301003	1	Digestive System
DEG.twoside	Spleen	6042	115	0.0313318	1	Immune System				DEG.twoside	Spleen	5968	10	0.334985	1	Immune System
DEG.twoside	Stomach	3585	92	5.18e-06	0.000279883	Digestive System				DEG.twoside	Stomach	3563	7	0.237128	1	Digestive System
DEG.twoside	Testis	15238	203	0.999973	1	Reproductive System				DEG.twoside	Testis	15147	25	0.180417	1	Reproductive System
DEG.twoside	Thyroid	6719	126	0.0361292	1	Endocrine System				DEG.twoside	Thyroid	6680	15	0.0372655	1	Endocrine System
DEG.twoside	Uterus	6405	139	9.2e-05	0.00496938	Reproductive System				DEG.twoside	Uterus	6358	11	0.282062	1	Reproductive System
DEG.twoside	Vagina	3476	80	0.000795383	0.0429507	Reproductive System				DEG.twoside	Vagina	3451	9	0.0502786	1	Reproductive System
DEG.twoside	Whole_Blood	8762	177	0.000345063	0.0186334	Immune System				DEG.twoside	Whole_Blood	8691	13	0.468803	1	Immune System
