## Supplementary Data 9 for "Efficient multi-phenotype genome-wide analysis identifies genetic associations for unsupervised deep-learning-derived high-dimensional brain imaging phenotypes"

### Sheet: T1_loci_list_missByminPmeta
T1 JAGWAS list of locus not indenified by minP (with a meta-analyzed cohort)
CHR	SNP	POS	A1	A2	N	AF1	raw_calc_chisq	p	start_position	end_position
1	rs708723	205739266	C	T	12359	0.45926	223.872	3.34e-07	205679887	205739266
1	rs7512685	218938412	A	G	12359	0.609869	235.347	2.37e-08	218893464	219051378
2	rs72772496	16430349	T	C	12359	0.917412	244.155	2.83e-09	16430349	16430349
2	rs62132522	37079583	T	C	12359	0.574172	293.923	4.48e-15	37048951	37255015
2	rs745249	105460333	C	T	12359	0.720249	223.213	3.87e-07	105460333	105460333
2	rs1976772	198868201	G	T	12359	0.313714	230.304	7.72e-08	198494111	198911245
3	rs73058498	45765132	T	G	12359	0.899578	274.033	1.19e-12	45541785	45814094
3	rs831435	71150983	T	C	12359	0.190812	223.624	3.53e-07	71150983	71155250
4	rs4689933	4761140	T	C	12359	0.675845	244.135	2.84e-09	4753512	4867322
5	rs58808503	31913006	G	A	12359	0.86172	223.621	3.53e-07	31913006	31913006
5	rs35326447	81751067	T	G	12359	0.753101	283.412	8.9e-14	81719570	81984337
5	rs10039860	91902326	C	T	12359	0.645655	222.006	5.06e-07	91902326	91902326
5	rs1862133	173823888	A	G	12359	0.592571	228.184	1.26e-07	173812161	173823888
6	rs592229	31930441	G	T	12359	0.484195	245.794	1.89e-09	31578772	31930441
6	rs3117106	32343369	T	C	12359	0.838783	245.035	2.27e-09	32343236	32424594
6	rs60045856	32799845	T	G	12359	0.875207	233.177	3.95e-08	32799845	32799845
6	rs3757217	126069636	G	C	12359	0.475681	268.293	5.64e-12	126040435	126122280
6	rs62424281	157348305	A	G	12359	0.638227	223.366	3.74e-07	157303083	157375187
7	rs10951085	25712532	T	C	12359	0.774983	221.554	5.59e-07	25712532	25712532
8	rs2383893	74348353	T	C	12359	0.386916	260.882	4.03e-11	74281152	74436131
8	rs28629450	88757891	C	T	12359	0.484381	243.598	3.24e-09	88695353	88769669
9	rs72736052	83583217	T	C	12359	0.75262	286.795	3.43e-14	83458464	83712029
9	rs2274692	98224360	C	G	12359	0.650775	303.735	2.57e-16	98210941	98526619
9	rs7026698	101668153	C	G	12359	0.399921	222.348	4.69e-07	101668153	101670180
10	rs11008282	31117358	G	A	12359	0.635735	246.833	1.46e-09	31117328	31129883
12	rs11614730	79925802	G	A	12359	0.296857	257.242	1.04e-10	79829887	80105973
12	rs7972528	84131036	C	T	12359	0.556233	223.673	3.49e-07	83948055	84131036
13	rs3008064	22998284	G	C	12359	0.663371	225.365	2.39e-07	22980146	23004332
13	rs9574575	80730350	C	G	12359	0.670863	222.21	4.84e-07	80730350	80749431
14	rs186347	59072226	G	T	12359	0.540249	269.372	4.22e-12	59064739	59092075
14	rs4903273	75441795	G	A	12359	0.4913	226.723	1.76e-07	75434806	75441795
14	rs55908633	91881704	C	T	12359	0.583931	294.214	4.12e-15	91871672	92014803
14	rs8010344	93086918	A	G	12359	0.816121	254.444	2.13e-10	93069980	93118229
15	rs716218	37191961	G	A	12359	0.632606	242.919	3.83e-09	37191961	37191961
15	rs2306022	68628163	C	T	12359	0.909904	242.399	4.35e-09	68625689	68628163
15	rs2342118	85693016	G	A	12359	0.319958	236.643	1.74e-08	85572699	85721992
15	rs8039305	91422543	T	C	12359	0.528395	222.398	4.64e-07	91422543	91423543
16	rs35478105	77325325	G	T	12359	0.491181	222.062	5e-07	77325325	77325325
16	rs1424109	79161973	C	G	12359	0.753056	223.872	3.34e-07	79157216	79167309
16	rs10048146	86710660	A	G	12359	0.808682	228.992	1.04e-07	86709731	86714715
17	rs79973219	64040132	C	T	12359	0.9249	225.222	2.47e-07	64027346	64040132
19	rs78990594	18020447	G	A	12359	0.859916	253.282	2.87e-10	18020447	18020447
20	rs4811583	36833268	T	A	12359	0.535428	253.899	2.45e-10	36832526	36849088
20	rs6097618	52448936	G	C	12359	0.552752	228.937	1.06e-07	52448936	52448936
22	rs6007591	45723696	G	C	12359	0.723818	221.713	5.4e-07	45723696	45723696

### Sheet: T2_loci_list_missByminPmeta
T2 JAGWAS list of locus not indenified by minP (with a meta-analyzed cohort)
CHR	SNP	POS	A1	A2	N	AF1	raw_calc_chisq	p	start_position	end_position
1	rs9435733	17308254	T	C	11265	0.477274	220.961	6.38e-07	17308254	17308254
1	rs2854108	19973920	A	G	11265	0.765778	259.098	6.42e-11	19891285	19973920
1	rs2147324	150255587	T	C	11265	0.471681	243.031	3.72e-09	150247311	150483355
2	rs2372785	37152899	G	C	11265	0.581659	242.485	4.26e-09	37059462	37189296
3	rs12634269	89532768	A	C	11265	0.735429	297.796	1.46e-15	89378413	90497467
3	rs6769796	104715856	A	G	11265	0.550505	228.904	1.07e-07	104666925	104724787
4	rs61177266	12863501	C	T	11265	0.734176	222.587	4.45e-07	12863501	12873425
4	rs13435147	149413556	C	T	11265	0.53711	229.353	9.62e-08	149404836	149460337
5	rs35682688	81974353	C	T	11265	0.55359	231.255	6.19e-08	81751067	81984337
5	rs1605141	90919961	G	A	11265	0.521307	235.184	2.46e-08	90901337	90981532
6	rs62423598	131327631	G	A	11265	0.619953	283.309	9.16e-14	131117608	131429452
8	rs11990271	26453468	G	T	11265	0.523917	283.559	8.54e-14	26397896	26476721
8	rs6989759	49296878	A	T	11265	0.879047	223.393	3.72e-07	49296878	49342959
8	rs2383892	74342117	A	G	11265	0.348513	229.151	1.01e-07	74342117	74348656
8	rs12548371	88728143	T	C	11265	0.517638	236.4	1.85e-08	88695353	88782176
8	rs2453422	108976581	C	A	11265	0.370225	267.453	7.07e-12	108878522	108993644
8	rs4871163	122152214	G	A	11265	0.784364	247.381	1.27e-09	122143582	122181521
9	rs2274692	98224360	C	G	11265	0.650536	235.036	2.55e-08	98221861	98257842
10	rs2801050	104509393	T	A	11265	0.720711	225.28	2.43e-07	104496654	104542745
10	rs483959	131360468	T	C	11265	0.424137	236.955	1.62e-08	131329533	131440429
11	rs4944906	74288922	A	G	11265	0.198524	228.132	1.27e-07	74275894	74379166
12	rs936454	84123772	G	A	11265	0.565446	222.013	5.05e-07	84040063	84123772
13	rs7995870	47172275	T	G	11265	0.189685	258.897	6.76e-11	47163185	47192049
14	rs186347	59072226	G	T	11265	0.541418	238.403	1.14e-08	59072226	59074136
14	rs8007194	69035425	G	A	11265	0.53459	221.463	5.71e-07	69033230	69035425
14	rs8022065	92437101	G	A	11265	0.534444	238.628	1.08e-08	92418168	92469281
14	rs117068593	93118229	C	T	11265	0.811584	266.621	8.83e-12	93069980	93118229
15	rs2306022	68628163	C	T	11265	0.90972	239.896	7.99e-09	68628163	68628163
16	rs3747570	4323967	T	C	11265	0.752925	261.024	3.88e-11	4295680	4353432
16	rs12716869	79167309	T	G	11265	0.704651	226.441	1.87e-07	79167309	79167309
16	rs7499083	88292353	C	G	11265	0.617856	225.513	2.31e-07	88290780	88292408
19	rs78990594	18020447	G	A	11265	0.859224	229.73	8.82e-08	18020447	18020447
20	rs6097618	52448936	G	C	11265	0.551292	225.09	2.54e-07	52448936	52448936
